# Non-muscle Invasive Bladder Cancer Molecular Subtypes Predict Differential Response to Intravesical Bacillus Calmette-Guérin

**DOI:** 10.1101/2021.11.30.21266988

**Authors:** Florus C. de Jong, Teemu D. Laajala, Robert F. Hoedemaeker, Kimberley R. Jordan, Angelique C.J. van der Made, Egbert R. Boevé, Deric K.E. van der Schoot, Bart Nieuwkamer, Emiel A.M. Janssen, Tokameh Mahmoudi, Joost L. Boormans, Dan Theodorescu, James C. Costello, Tahlita C.M. Zuiverloon

## Abstract

The recommended treatment for patients with high-risk non-muscle invasive bladder cancer (HR-NMIBC) is tumor resection followed by adjuvant *Bacillus Calmette-Guérin* (BCG) bladder instillations. However, only 50% of patients benefit from this therapy. In case of progression to advanced disease, patients must undergo a radical cystectomy with significant morbidity and have a poor clinical outcome. Identifying tumors least likely to respond to BCG can translate into alternative treatments, such as early radical cystectomy or novel targeted or immunotherapies. Here we present molecular profiling of 132 BCG-naive, HR-NMIBC patients, and 44 post-BCG recurrences (34 matched), which uncovered three distinct BCG Response Subtypes (BRS1-3). Patients with BRS3 tumors have reduced recurrence and progression-free survival compared to BRS1-2. BRS3 tumors expressed high EMT-basal markers and had an immunosuppresive profile, which was confirmed with spatial proteomics. Tumors which recurred post-BCG were enriched for BRS3. BRS stratification was validated in a second cohort of 151 BCG-naive HR-NMIBC patients and the molecular subtypes outperformed guideline recommended risk stratification based on clinicopathological variables. For clinical application, we validated that a commercially approved assay was able to accurately predict BRS3 tumors (AUROC 0.86). Our findings provide a potential clinical tool for improved identification of HR-NMIBC patients at the highest risk of progression, which can be used to select patients for early radical cystectomy or novel subtype-directed therapies.

**One Sentence Summary:** Molecular subtypes are predictive of response to intravesical Bacillus Calmette-Guérin immunotherapy in non-muscle invasive bladder cancer.
