## Supplementary material for "Non-muscle Invasive Bladder Cancer Molecular Subtypes Predict Differential Response to Intravesical Bacillus Calmette-Guérin": Table S1

### Sheet: Resources
Biological samples	Company	Details
Formalin-fixed paraffin embedded tisue	Erasmus MC Pathology Research and Trial Service	https://www.erasmusmc.nl/en/research/core-facilities/parts.
Formalin-fixed paraffin embedded tisue	Pathan BV	https://www.pathan.nl/
Formalin-fixed paraffin embedded tisue	Amphia Pathology Archives	https://www.amphia.nl/patienten-en-bezoekers/afdelingen/pathologisch-laboratorium
Commercial assays	Company	Details
QIAamp DNA FFPE Tissue Kit	Qiagen	Cat No./ID: 56404
High Pure FFPET RNA Isolation Kit	Roche	Prod No. 06650775001
Qubit dsDNA Assay Kits	ThermoFisher	Cat No. Q32854
RevertAid H Minus First Strand cDNA Synthesis Kit	ThermoFisher	Cat No. K1632
TaqMan Universal Master Mix II, no UNG	ThermoFisher	Cat No. 4440048
Taqman assay (HMBS, HPRT1, ACTB)	Applied BioSystems	n/a
Bioanalyzer High Sensitivity DNA kit	Agilent Technologies	Part No. 5067-4626
SureSelect Human All Exon v6 + COSMIC	Agilent Technologies	Cat No. 5190-9312
Ribo-ZeroTM Magnetic Kit	Illumina / Epicentre	n/a
NEBNext Ultra RNA Library Prep Kit	New England Biolabs	Cat No. E7530L
Covaris truSHEAR	Covaris	n/a
AMPure XP beads	Beckman Coulter	Ref. A63882
Commercial systems	Company
Miltex Standard Biopsy Punches	ThermoFisher	Cat No.12-460-406
NanoDrop Spectrophotometers	ThermoFisher	n/a
Qubit 2.0 Fluorometer	Qubit	Cat No. Q32866
Agilent Bioanalyzer 2100	Agilent Technologies, Inc	n/a
qPCR	Biorad
AMPure XP PCR purification system	Beckman Coulter	n/a
HiSeq4000 (RNA-seq)	Illumina	n/a
NovaSeq6000 (WES)	Illumina	n/a
Data & Software	Usage	Link
GATK3 v3.4	SNP/Indel calling	https://gatk.broadinstitute.org/hc/en-us
ANNOVAR 2019Mar16	Annotation calling	https://annovar.openbioinformatics.org/en/latest/user-guide/download/
COSMIC v91	Annotations	https://cancer.sanger.ac.uk/cosmic
R 3.6 / 4.0	Analyses	https://www.r-project.org/
R studio	Interface R	https://rstudio.com/
GSEA Desktop v4.0.2	Gene Set Enrichment Analysis	https://www.gsea-msigdb.org/gsea/index.jsp
STAR v2.5	Mapping	https://github.com/alexdobin/STAR
HTSeq v0.6.1	Quantification	https://htseq.readthedocs.io/en/master/
Star-Fusion v0.8	Fusion genes	https://github.com/STAR-Fusion/STAR-Fusion
FusionInspector v2.0.0	Fusion genes	https://github.com/FusionInspector/FusionInspector/wiki
Critical R packages	Usage	Link
DESeq2 v1.30.0	Differential expression analysis	https://bioconductor.org/packages/release/bioc/html/DESeq2.html
UMAP v0.2.7.0	Outlier detection and cluster analysis	https://cran.r-project.org/web/packages/umap/index.html
hamlet v0.9.6	Hierarchical Optimal Matching and Machine Learning Toolbox	https://cran.r-project.org/web/packages/hamlet/index.html
cluster v2.1.0	Random allocation training-testing	https://cran.r-project.org/web/packages/cluster/index.html
pamr v1.56.1	Prediction analysis training-testing	https://cran.r-project.org/web/packages/pamr/index.html
ConsensusClusterPlus v1.52.0	Cluster analysis	https://bioconductor.org/packages/release/bioc/html/ConsensusClusterPlus.html
GSEA Hallmarks v7.1	Gene Set Enrichment Analysis	https://www.gsea-msigdb.org/gsea/index.jsp
GSVA 1.38.0	Single sample GSEA	https://bioconductor.org/packages/release/bioc/html/GSVA.html
gProfiler (online)	Webtool for KEGG and Reactome pathway analyses	https://biit.cs.ut.ee/gprofiler/gost
ggplot2 v3.3.3	Vizualization	https://cran.r-project.org/web/packages/ggplot2/index.html
survminer v0.4.8	Survival analyses	https://cran.r-project.org/web/packages/survminer/index.html
Immunedeconv v2.0.3	CIBERSORT absolute; QuantiSeq; EPIC	https://github.com/icbi-lab/immunedeconv
VIPER v1.24.0	Regulon analysis	https://www.bioconductor.org/packages/release/bioc/html/viper.html
ComplexHeatmap v2.6.2	Oncoprints; heatmaps	https://bioconductor.riken.jp/packages/3.8/bioc/html/ComplexHeatmap.html
Enhanced vulcano v1.8.0	Vulcanoplots	https://bioconductor.org/packages/release/bioc/html/EnhancedVolcano.html
ESTIMATE v1.0.13	Immune and stromal estimation	https://bioinformatics.mdanderson.org/estimate/rpackage.html
AnnotationDbi v1.52.0	Gene annotations	https://www.bioconductor.org/packages/release/bioc/html/AnnotationDbi.html
pROC v1.17.0.1	Receiver operating characteristic	https://www.rdocumentation.org/packages/pROC/versions/1.17.0.1

### Sheet: Cohort A + B
Sample	Cohort	Tumor	Stage.grade	Sex	Smoking	reTUR	CIS	Size	Focality	LVI	Variant	Histology	EORTC	Erasmus.BRS	Predicted.subtype	Individual	Number.instillations	Progression	HG_recur	Time_to_prog_or_FUend	Time_to_HG_recur_or_FUend	Time_to_FUend	Comment	Order
R1	A	Primary	T1HG	m	No	Yes	No	Small	Multifocal	No	UCC	NA	Highest risk	BRS2	NA	NA	24	0	0	110	110	110	NA	1
R2	A	Primary	T1HG	m	No	Yes	No	Small	Unifocal	No	UCC	NA	High risk	BRS3	NA	NA	27	0	0	126	126	126	NA	2
R3	A	Primary	T1HG	m	Yes	No	No	missing	Multifocal	No	UCC	NA	Highest risk	BRS2	NA	ID3	15	1	1	18	18	48	NA	3
R4	A	Primary	T1HG	f	No	No	No	missing	Unifocal	No	UCC	NA	High risk	BRS2	NA	NA	27	0	0	155	155	155	NA	4
R5	A	Primary	T1HG	m	Yes	Yes	Yes	missing	Unifocal	No	UCC	NA	Highest risk	BRS1	NA	NA	6	0	0	34	4	34	NA	5
R6	A	Primary	T1HG	m	Yes	Yes	Yes	missing	Multifocal	No	UCC	NA	Highest risk	BRS1	NA	NA	27	0	0	114	114	114	NA	6
R7	A	Primary	T1HG	m	Missing	Yes	No	Small	Multifocal	No	UCC	NA	Highest risk	BRS2	NA	NA	27	0	0	108	108	108	NA	7
R8	A	Primary	T1HG	m	Yes	No	No	Small	Unifocal	No	UCC	NA	High risk	BRS2	NA	ID8	24	1	1	39	40	61	NA	8
R9	A	Primary	T1HG	m	Yes	Yes	No	missing	Multifocal	No	UCC	NA	Highest risk	BRS1	NA	NA	23	1	0	59	58	66	NA	9
R10	A	Primary	T1HG	m	Yes	Yes	Yes	Small	Multifocal	No	UCC	NA	Highest risk	BRS2	NA	NA	27	0	0	124	107	124	NA	10
R11	A	Primary	T1HG	m	Yes	Yes	Yes	Small	Multifocal	No	UCC	NA	Highest risk	BRS2	NA	ID11	6	1	1	5	4	49	NA	11
R12	A	Primary	T1HG	m	Yes	Yes	No	missing	Multifocal	No	UCC	NA	Highest risk	BRS1	NA	ID12	9	1	1	10	8	25	NA	12
R13	A	Primary	T1HG	m	No	Yes	No	missing	Unifocal	No	UCC	NA	High risk	BRS3	NA	NA	24	0	0	93	93	93	NA	13
R14	A	Primary	T1HG	m	Yes	Yes	No	missing	Unifocal	No	UCC	NA	High risk	BRS3	NA	NA	30	1	1	48	12	48	NA	14
R15	A	Primary	T1HG	m	Yes	Yes	Yes	missing	Multifocal	No	UCC	NA	Highest risk	BRS3	NA	NA	15	1	1	43	31	129	NA	15
R16	A	Primary	T1HG	m	Yes	No	No	Small	Multifocal	No	UCC	NA	Highest risk	BRS1	NA	NA	17	0	0	91	91	91	NA	16
R17	A	Primary	T1HG	m	Yes	Yes	No	missing	Multifocal	Yes	UCC	NA	Highest risk	BRS1	NA	NA	27	0	0	67	67	67	NA	17
R18	A	Primary	T1HG	m	Yes	No	No	missing	Unifocal	No	UCC	NA	High risk	BRS2	NA	NA	27	0	0	198	198	198	NA	18
R19	A	Primary	T1HG	m	Yes	Yes	Yes	missing	Unifocal	No	UCC + Variant	Micropapillary	Highest risk	BRS3	NA	NA	32	0	0	143	143	143	NA	19
R20	A	Primary	T1HG	m	No	Yes	No	missing	Unifocal	No	UCC + Variant	Squamous	High risk	BRS2	NA	ID20	9	1	1	13	11	15	NA	20
R21	A	Primary	T1HG	f	Yes	Yes	Yes	missing	Multifocal	No	UCC	NA	Highest risk	BRS2	NA	NA	27	0	0	62	62	62	NA	21
R22	A	Primary	T1HG	m	Yes	Yes	No	missing	Multifocal	No	UCC	NA	Highest risk	BRS2	NA	NA	15	0	0	91	91	91	NA	22
R23	A	Primary	T1HG	m	Yes	Yes	No	Large >3cm	Multifocal	No	UCC	NA	Highest risk	BRS2	NA	NA	27	0	0	135	135	135	NA	23
R24	A	Primary	T1HG	m	No	Yes	No	Large >3cm	Unifocal	Yes	UCC + Variant	Micropapillary	Highest risk	BRS2	NA	ID24	6	1	1	7	5	48	NA	24
R25	A	Primary	T1HG	m	No	No	No	missing	Unifocal	No	UCC	NA	High risk	BRS2	NA	NA	12	1	1	12	4	70	NA	25
R26	A	Primary	T1HG	f	No	No	No	Large >3cm	Multifocal	No	UCC	NA	Highest risk	BRS3	NA	ID26	12	1	1	13	13	24	NA	26
R27	A	Primary	T1HG	f	No	No	No	missing	Multifocal	No	UCC	NA	Highest risk	BRS2	NA	ID27	46	1	1	41	3	46	NA	27
R28	A	Primary	T1HG	f	Yes	Yes	Yes	missing	Multifocal	No	UCC	NA	Highest risk	BRS2	NA	NA	15	0	0	84	84	84	NA	28
R29	A	Primary	T1HG	f	No	No	No	missing	Multifocal	No	UCC	NA	Highest risk	BRS3	NA	NA	9	1	1	6	3	24	NA	29
R30	A	Primary	T1HG	m	No	Yes	No	missing	Multifocal	No	UCC	NA	Highest risk	BRS3	NA	ID30	6	1	1	5	4	10	NA	30
R31	A	Primary	T1HG	m	Yes	Yes	No	missing	Unifocal	No	UCC	NA	High risk	BRS2	NA	NA	26	0	0	119	119	119	NA	31
R32	A	Primary	T1HG	m	Yes	No	No	missing	Unifocal	No	UCC	NA	High risk	BRS1	NA	NA	27	0	0	89	89	89	NA	32
R33	A	Primary	T1HG	m	Yes	Yes	No	missing	Multifocal	No	UCC	NA	Highest risk	BRS3	NA	NA	41	1	1	83	76	104	NA	33
R34	A	Primary	T1HG	m	Yes	Yes	Yes	missing	Unifocal	No	UCC	NA	Highest risk	BRS1	NA	NA	20	0	0	31	31	31	NA	34
R35	A	Primary	T1HG	m	Yes	Yes	No	Large >3cm	Multifocal	No	UCC	NA	Highest risk	BRS1	NA	NA	21	0	0	99	99	99	NA	35
R36	A	Primary	T1HG	m	No	Yes	No	missing	Unifocal	No	UCC	NA	High risk	BRS3	NA	ID36	15	1	1	65	66	68	NA	36
R37	A	Primary	T1HG	f	No	Yes	No	missing	Unifocal	No	UCC	NA	High risk	BRS2	NA	NA	27	0	0	121	121	121	NA	37
R38	A	Primary	T1HG	m	No	Yes	No	Small	Multifocal	No	UCC	NA	Highest risk	BRS2	NA	NA	25	0	0	85	85	85	NA	38
R39	A	Primary	T1HG	m	Yes	Yes	No	Small	Multifocal	Yes	UCC	NA	Highest risk	BRS2	NA	NA	8	1	1	11	9	17	NA	39
R40	A	Primary	T1HG	m	Yes	Yes	Yes	Large >3cm	Multifocal	No	UCC	NA	Highest risk	BRS1	NA	NA	15	1	1	7	5	25	NA	40
R41	A	Primary	T1HG	m	Yes	No	No	Small	Unifocal	No	UCC	NA	High risk	BRS2	NA	ID41	11	1	1	10	10	49	NA	41
R42	A	Primary	T1HG	m	No	Yes	No	missing	Multifocal	No	UCC	NA	Highest risk	BRS3	NA	NA	27	0	0	103	103	103	NA	42
R43	A	Primary	T1HG	f	No	Yes	No	missing	Multifocal	No	UCC	NA	Highest risk	BRS2	NA	NA	6	1	0	5	6	22	NA	43
R44	A	Primary	T1HG	m	No	No	No	missing	Missing	No	UCC	NA	High risk	BRS3	NA	NA	18	1	1	13	3	57	NA	44
R45	A	Primary	T1HG	m	Yes	Yes	No	missing	Unifocal	No	UCC	NA	High risk	BRS2	NA	ID45	6	1	1	13	7	146	NA	45
R46	A	Primary	T1HG	m	Yes	Yes	No	missing	Unifocal	No	UCC	NA	High risk	BRS3	NA	ID46	6	1	1	16	16	23	NA	46
R47	A	Primary	T1HG	m	No	Yes	No	missing	Multifocal	No	UCC	NA	Highest risk	BRS3	NA	NA	15	1	1	20	20	39	NA	47
R49	A	Primary	T1HG	m	Yes	Yes	No	missing	Multifocal	No	UCC	NA	Highest risk	BRS3	NA	ID49	6	1	1	6	6	27	NA	49
R50	A	Primary	T1HG	m	No	Yes	No	Small	Multifocal	No	UCC	NA	Highest risk	BRS3	NA	ID50	12	1	1	15	15	63	NA	50
R52	A	Primary	T1HG	m	Yes	Yes	Yes	missing	Unifocal	No	UCC	NA	Highest risk	BRS3	NA	NA	12	0	0	58	58	58	NA	52
R53	A	Primary	T1HG	m	No	Yes	No	missing	Multifocal	No	UCC	NA	Highest risk	BRS2	NA	NA	27	0	0	91	91	91	NA	53
R55	A	Primary	T1HG	m	Yes	Yes	Yes	missing	Multifocal	Yes	UCC	NA	Highest risk	BRS1	NA	NA	27	1	1	53	53	90	NA	55
R56	A	Primary	T1HG	m	Yes	No	Yes	missing	Multifocal	No	UCC	NA	Highest risk	BRS3	NA	ID56	9	1	1	9	6	67	NA	56
R57	A	Primary	T1HG	m	Yes	No	Yes	missing	Multifocal	No	UCC	NA	Highest risk	BRS3	NA	NA	27	1	1	74	5	80	NA	57
R58	A	Primary	T1HG	m	Missing	Yes	No	missing	Unifocal	No	UCC	NA	High risk	BRS2	NA	NA	14	0	0	73	73	73	NA	58
R59	A	Primary	T1HG	m	No	Yes	No	missing	Multifocal	No	UCC	NA	Highest risk	BRS1	NA	NA	18	0	0	161	161	161	NA	59
R60	A	Primary	T1HG	m	No	Yes	No	missing	Multifocal	No	UCC	NA	Highest risk	BRS3	NA	ID60	12	1	1	10	5	36	NA	60
R61	A	Primary	T1HG	m	Missing	Yes	Yes	Small	Multifocal	No	UCC + Variant	Glandular	Highest risk	BRS2	NA	NA	15	0	0	59	59	59	NA	61
R62	A	Primary	T1HG	m	Yes	Yes	Yes	missing	Multifocal	Yes	UCC + Variant	Micropapillary	Highest risk	BRS3	NA	NA	10	1	1	7	7	14	NA	62
R63	A	Primary	T1HG	m	Missing	No	Yes	missing	Multifocal	No	UCC	NA	Highest risk	BRS2	NA	ID63	8	1	1	7	3	56	NA	63
R64	A	Primary	T1HG	f	Yes	Yes	No	Small	Multifocal	No	UCC	NA	Highest risk	BRS3	NA	NA	15	0	0	52	52	56	NA	64
R66	A	Primary	T1HG	f	No	Yes	No	Large >3cm	Unifocal	No	UCC	NA	Highest risk	BRS3	NA	NA	6	1	1	21	5	39	NA	66
R67	A	Primary	T1HG	m	Yes	Yes	Yes	missing	Multifocal	No	UCC	NA	Highest risk	BRS2	NA	NA	27	0	0	61	61	61	NA	67
R68	A	Primary	T1HG	m	Missing	No	Yes	Small	Multifocal	No	UCC	NA	Highest risk	BRS2	NA	NA	30	0	0	93	93	93	NA	68
R70	A	Primary	T1HG	m	No	Yes	No	missing	Multifocal	No	UCC	NA	Highest risk	BRS1	NA	NA	11	1	1	14	5	183	NA	70
R71	A	Primary	T1HG	m	Missing	No	No	Large >3cm	Multifocal	No	UCC	NA	Highest risk	BRS2	NA	ID71	24	1	1	35	4	76	NA	71
R72	A	Primary	T1HG	m	No	Yes	No	missing	Multifocal	No	UCC	NA	Highest risk	BRS2	NA	ID72	45	1	1	97	6	107	NA	72
R73	A	Primary	T1HG	m	Yes	No	No	Large >3cm	Unifocal	No	UCC	NA	Highest risk	BRS2	NA	ID73	18	1	1	59	40	79	NA	73
R74	A	Primary	T1HG	m	No	No	No	missing	Unifocal	No	UCC	NA	High risk	BRS2	NA	NA	24	0	0	138	138	138	NA	74
R75	A	Primary	T1HG	f	Yes	No	No	missing	Multifocal	No	UCC	NA	Highest risk	BRS3	NA	ID75	39	1	1	66	6	70	NA	75
R76	A	Primary	T1HG	m	No	Yes	No	Large >3cm	Multifocal	No	UCC	NA	Highest risk	BRS2	NA	ID76	6	1	1	6	6	9	NA	76
R77	A	Primary	T1HG	m	Yes	Yes	No	missing	Unifocal	No	UCC	NA	High risk	BRS3	NA	NA	21	0	0	106	106	106	NA	77
R78	A	Primary	T1HG	f	Yes	Yes	No	missing	Multifocal	No	UCC + Variant	Micropapillary	Highest risk	BRS2	NA	ID78	9	0	1	106	3	106	NA	78
R79	A	Recurrence	T1HG	NA	NA	NA	Yes	missing	Multifocal	No	UCC	NA	NA	NA	BRS3	ID11	NA	1	1	NA	NA	NA	NA	79
R80	A	Recurrence	T2HG	NA	NA	NA	No	missing	Multifocal	No	UCC	NA	NA	NA	BRS1	ID30	NA	1	1	NA	NA	NA	NA	80
R81	A	Recurrence	T2HG	NA	NA	NA	No	missing	Unifocal	No	UCC	NA	NA	NA	BRS3	ID41	NA	1	1	NA	NA	NA	NA	81
R82	A	Recurrence	T1HG	NA	NA	NA	No	missing	Unifocal	No	UCC	NA	NA	NA	BRS1	ID133	NA	1	1	NA	NA	NA	NA	82
R83	A	Recurrence	T2HG	m	Yes	yes	No	missing	Multifocal	No	UCC	NA	NA	NA	BRS3	NA	12	1	1	NA	NA	NA	NA	83
R84	A	Recurrence	T1HG	m	Yes	yes	No	missing	Multifocal	No	UCC	NA	NA	NA	BRS3	NA	6	1	1	NA	NA	NA	NA	84
R86	A	Recurrence	T1HG	NA	NA	NA	No	missing	Multifocal	Yes	UCC	NA	NA	NA	BRS2	ID78	NA	0	1	NA	NA	NA	NA	86
R87	A	Primary	T1HG	m	Missing	Yes	No	missing	Multifocal	No	UCC	NA	Highest risk	BRS2	NA	NA	36	1	1	138	5	142	NA	87
R88	A	Primary	T1HG	m	Yes	Yes	No	Small	Multifocal	No	UCC	NA	Highest risk	BRS2	NA	ID88	15	1	1	27	17	41	NA	88
R89	A	Primary	T1HG	m	Yes	No	No	missing	Unifocal	No	UCC	NA	High risk	BRS3	NA	NA	21	1	1	40	26	42	NA	89
R90	A	Recurrence	T1HG	NA	NA	NA	No	missing	Multifocal	Missing	UCC	NA	NA	NA	BRS2	ID27	NA	1	1	NA	NA	NA	NA	90
R91	A	Primary	T1HG	m	No	No	No	Small	Multifocal	No	UCC	NA	Highest risk	BRS1	NA	ID91	12	0	1	103	4	103	NA	91
R92	A	Primary	T1HG	m	Yes	Yes	No	missing	Missing	No	UCC	NA	High risk	BRS2	NA	NA	21	0	0	85	4	85	NA	92
R93	A	Primary	T1HG	m	Yes	No	Yes	missing	Multifocal	Yes	UCC	NA	Highest risk	BRS2	NA	NA	21	0	0	97	97	97	NA	93
R94	A	Primary	T1HG	m	Yes	No	No	Small	Unifocal	No	UCC	NA	High risk	BRS2	NA	NA	21	0	0	58	58	58	NA	94
R95	A	Primary	T1HG	f	No	Yes	No	Large >3cm	Multifocal	No	UCC + Variant	Other	Highest risk	BRS3	NA	NA	6	1	1	6	4	7	NA	95
R96	A	Recurrence	T1HG	NA	NA	NA	No	missing	Unifocal	No	UCC	NA	NA	NA	BRS3	ID63	NA	1	1	NA	NA	NA	NA	96
R97	A	Primary	T1HG	m	Yes	No	Yes	missing	Multifocal	No	UCC	NA	Highest risk	BRS3	NA	ID97	11	1	1	11	4	18	NA	97
R98	A	Primary	T1HG	f	Missing	Yes	No	missing	Unifocal	No	UCC	NA	High risk	BRS2	NA	NA	27	0	0	113	113	113	NA	98
R99	A	Recurrence	T2HG	NA	NA	NA	No	missing	Unifocal	Yes	UCC	NA	NA	NA	BRS3	ID24	NA	1	1	NA	NA	NA	NA	99
R100	A	Primary	T1HG	m	Yes	Yes	Yes	Large >3cm	Multifocal	No	UCC	NA	Highest risk	BRS2	NA	NA	12	0	1	30	7	30	NA	100
R101	A	Recurrence	T2HG	NA	NA	NA	No	missing	Multifocal	No	UCC	NA	NA	NA	BRS3	ID49	NA	1	1	NA	NA	NA	NA	101
R102	A	Recurrence	T2HG	NA	NA	NA	No	missing	Unifocal	No	UCC	NA	NA	NA	BRS2	ID76	NA	1	1	NA	NA	NA	NA	102
R103	A	Recurrence	T1HG	NA	NA	NA	No	missing	Missing	Yes	UCC	NA	NA	NA	BRS3	ID56	NA	1	1	NA	NA	NA	NA	103
R104	A	Recurrence	T3HG	m	Yes	no	No	missing	Unifocal	No	UCC	NA	NA	NA	BRS3	NA	9	1	1	NA	NA	NA	NA	104
R105	A	Primary	T1HG	m	Yes	Yes	No	missing	Multifocal	Yes	UCC	NA	Highest risk	BRS1	NA	ID105	6	1	1	6	5	7	NA	105
R106	A	Recurrence	T1HG	NA	NA	NA	Yes	missing	Multifocal	No	UCC	NA	NA	NA	BRS1	ID97	NA	1	1	NA	NA	NA	NA	106
R107	A	Recurrence	T1HG	NA	NA	NA	No	missing	Unifocal	No	UCC + Variant	Squamous	NA	NA	BRS3	ID91	NA	0	1	NA	NA	NA	NA	107
R108	A	Primary	T1HG	m	No	No	No	missing	Unifocal	No	UCC	NA	High risk	BRS2	NA	NA	15	0	1	86	7	86	NA	108
R109	A	Recurrence	T1HG	NA	NA	NA	No	missing	Unifocal	No	UCC	NA	NA	NA	BRS3	ID60	NA	1	1	NA	NA	NA	NA	109
R110	A	Primary	T1HG	m	Missing	No	Yes	missing	Multifocal	No	UCC	NA	Highest risk	BRS3	NA	NA	24	0	0	117	117	117	NA	110
R111	A	Primary	T1HG	m	No	Yes	No	Large >3cm	Unifocal	No	UCC	NA	Highest risk	BRS2	NA	NA	15	0	0	55	55	55	NA	111
R113	A	Primary	T1HG	m	No	Yes	No	missing	Unifocal	No	UCC	NA	High risk	BRS2	NA	NA	15	0	0	106	106	106	NA	113
R114	A	Primary	T1HG	m	No	No	No	missing	Multifocal	No	UCC	NA	Highest risk	BRS2	NA	NA	24	0	0	89	89	89	NA	114
R115	A	Primary	T1HG	f	No	Yes	No	missing	Unifocal	No	UCC	NA	High risk	BRS1	NA	NA	24	0	0	103	103	103	NA	115
R116	A	Primary	T1HG	m	Yes	No	Yes	missing	Multifocal	No	UCC	NA	Highest risk	BRS3	NA	NA	36	0	1	100	78	100	NA	116
R117	A	Recurrence	T1HG	NA	NA	NA	No	missing	Multifocal	No	UCC	NA	NA	NA	BRS3	ID88	NA	1	0	NA	NA	NA	NA	117
R122	A	Primary	T1HG	m	Yes	Yes	Yes	missing	Multifocal	No	UCC + Variant	Glandular	Highest risk	BRS1	NA	NA	20	0	0	60	60	60	NA	122
R123	A	Primary	T1HG	m	Yes	Yes	No	missing	Multifocal	No	UCC	NA	Highest risk	BRS1	NA	NA	15	0	0	134	134	134	NA	123
R124	A	Primary	T1HG	m	No	No	Yes	missing	Unifocal	No	UCC + Variant	Micropapillary	Highest risk	BRS3	NA	NA	16	1	1	42	7	72	NA	124
R125	A	Primary	T1HG	f	No	Yes	Yes	Small	Unifocal	No	UCC + Variant	Glandular	Highest risk	BRS1	NA	ID125	18	0	1	149	5	149	NA	125
R126	A	Primary	T1HG	m	Yes	Yes	No	missing	Unifocal	No	UCC + Variant	Diffuse	High risk	BRS1	NA	NA	27	0	0	122	122	122	NA	126
R127	A	Primary	T1HG	m	Yes	Yes	No	missing	Unifocal	No	UCC	NA	High risk	BRS1	NA	NA	27	0	0	81	81	81	NA	127
R128	A	Primary	T1HG	m	No	Yes	No	Small	Unifocal	No	UCC	NA	High risk	BRS2	NA	NA	15	0	0	59	59	59	NA	128
R129	A	Primary	T1HG	m	Yes	Yes	Yes	Large >3cm	Unifocal	No	UCC	NA	Highest risk	BRS2	NA	NA	18	0	0	68	68	68	NA	129
R130	A	Primary	T1HG	m	Missing	Yes	Yes	missing	Multifocal	No	UCC	NA	Highest risk	BRS1	NA	ID130	18	1	1	11	4	18	NA	130
R132	A	Recurrence	T1HG	f	Yes	yes	Yes	missing	Multifocal	No	UCC	NA	NA	NA	BRS3	NA	6	1	1	NA	NA	NA	NA	132
R133	A	Primary	T1HG	m	No	Yes	No	missing	Unifocal	No	UCC	NA	High risk	BRS1	NA	ID133	12	1	1	18	10	27	NA	133
R134	A	Primary	T1HG	m	Yes	No	No	missing	Multifocal	No	UCC + Variant	Micropapillary	Highest risk	BRS3	NA	NA	27	0	0	121	121	121	NA	134
R135	A	Primary	T1HG	m	Yes	Yes	No	missing	Unifocal	No	UCC	NA	High risk	BRS1	NA	NA	15	0	1	28	9	28	NA	135
R136	A	Primary	T1HG	m	Yes	Yes	No	Small	Multifocal	No	UCC + Variant	Diffuse	Highest risk	BRS1	NA	NA	27	0	0	71	71	71	NA	136
R137	A	Primary	T1HG	f	Yes	Yes	Yes	Small	Unifocal	No	UCC	NA	Highest risk	BRS1	NA	NA	27	0	0	109	109	109	NA	137
R138	A	Primary	T1HG	f	No	No	No	missing	Unifocal	No	UCC	NA	High risk	BRS3	NA	NA	27	0	0	74	74	74	NA	138
R139	A	Primary	T1HG	f	Yes	No	No	missing	Unifocal	No	UCC	NA	High risk	BRS3	NA	NA	18	0	0	59	59	59	NA	139
R140	A	Primary	T1HG	f	Yes	No	No	missing	Unifocal	No	UCC	NA	High risk	BRS1	NA	NA	30	0	1	46	6	46	NA	140
R141	A	Primary	T1HG	m	No	Yes	No	Large >3cm	Unifocal	No	UCC	NA	Highest risk	BRS1	NA	NA	27	0	0	82	82	82	NA	141
R142	A	Primary	T1HG	m	Yes	Yes	No	missing	Unifocal	No	UCC	NA	High risk	BRS1	NA	NA	27	0	0	202	202	202	NA	142
R143	A	Primary	T1HG	m	No	Yes	No	missing	Unifocal	No	UCC	NA	High risk	BRS1	NA	NA	27	0	0	119	119	119	NA	143
R144	A	Primary	T1HG	m	No	Yes	No	missing	Unifocal	No	UCC + Variant	Glandular	High risk	BRS1	NA	NA	27	0	0	65	65	65	NA	144
R145	A	Primary	T1HG	m	No	No	No	missing	Unifocal	No	UCC	NA	High risk	BRS3	NA	ID145	30	0	1	78	5	78	NA	145
R146	A	Primary	T1HG	m	Yes	Yes	No	Large >3cm	Unifocal	No	UCC + Variant	Glandular	Highest risk	BRS1	NA	NA	18	0	0	52	52	52	NA	146
R147	A	Primary	T1HG	m	Yes	Yes	No	missing	Multifocal	No	UCC + Variant	Diffuse	Highest risk	BRS3	NA	NA	33	0	1	68	5	68	NA	147
R148	A	Primary	T1HG	m	No	No	No	missing	Unifocal	No	UCC	NA	High risk	BRS2	NA	NA	27	0	0	109	109	109	NA	148
R149	A	Primary	T1HG	m	Missing	Yes	Yes	missing	Multifocal	No	UCC + Variant	Diffuse	Highest risk	BRS1	NA	NA	12	1	1	11	11	67	NA	149
R150	A	Primary	T1HG	m	Yes	Yes	Yes	missing	Unifocal	No	UCC + Variant	Diffuse	Highest risk	BRS1	NA	NA	27	1	1	74	16	104	NA	150
R151	A	Recurrence	T1HG	NA	NA	NA	No	missing	Unifocal	No	UCC	NA	NA	NA	BRS1	ID45	NA	1	1	NA	NA	NA	NA	151
R152	A	Recurrence	T2HG	NA	NA	NA	No	missing	Unifocal	No	UCC	NA	NA	NA	BRS3	ID8	NA	1	1	NA	NA	NA	NA	152
R153	A	Primary	T1HG	m	Yes	No	Yes	Small	Multifocal	No	UCC	NA	Highest risk	BRS3	NA	NA	18	0	1	17	4	17	NA	153
R154	A	Primary	T1HG	m	Yes	Yes	No	Small	Unifocal	No	UCC	NA	High risk	BRS1	NA	NA	38	0	1	140	57	140	NA	154
R155	A	Recurrence	T2HG	NA	NA	NA	No	missing	Unifocal	No	UCC	NA	NA	NA	BRS1	ID20	NA	1	1	NA	NA	NA	NA	155
R156	A	Recurrence	T2HG	NA	NA	NA	No	missing	Unifocal	No	UCC	NA	NA	NA	BRS3	ID26	NA	1	1	NA	NA	NA	NA	156
R157	A	Primary	T1HG	m	Yes	Yes	No	Large >3cm	Multifocal	No	UCC	NA	Highest risk	BRS1	NA	NA	27	0	0	141	141	141	NA	157
R158	A	Primary	T1HG	m	Yes	Yes	Yes	Small	Multifocal	No	UCC	NA	Highest risk	BRS1	NA	ID158	5	0	1	20	5	20	NA	158
R159	A	Recurrence	T2HG	m	Yes	no	No	missing	Multifocal	No	UCC	NA	NA	NA	BRS3	NA	6	1	1	NA	NA	NA	NA	159
R160	A	Primary	T1HG	f	Yes	Yes	Yes	Small	Multifocal	No	UCC	NA	Highest risk	BRS1	NA	ID160	6	0	1	93	3	93	NA	160
R161	A	Recurrence	T2HG	m	Yes	no	No	missing	Missing	No	UCC	NA	NA	NA	BRS3	NA	6	1	1	NA	NA	NA	NA	161
R162	A	Primary	T1HG	m	Yes	Yes	No	missing	Multifocal	No	UCC	NA	Highest risk	BRS1	NA	NA	15	0	0	81	81	81	NA	162
R163	A	Primary	T1HG	m	Yes	Yes	No	missing	Multifocal	No	UCC	NA	Highest risk	BRS3	NA	NA	27	0	0	117	117	117	NA	163
R165	A	Primary	T1HG	m	No	No	No	missing	Multifocal	No	UCC	NA	Highest risk	BRS2	NA	ID165	27	0	1	69	7	69	NA	165
R168	A	Primary	T1HG	m	Yes	Yes	No	missing	Unifocal	No	UCC	NA	High risk	BRS2	NA	NA	17	0	0	83	83	83	NA	168
R169	A	Primary	T1HG	m	No	No	No	Small	Multifocal	No	UCC	NA	Highest risk	BRS1	NA	NA	15	0	0	155	155	155	NA	169
R170	A	Recurrence	T2HG	NA	NA	NA	No	missing	Unifocal	No	UCC	NA	NA	NA	BRS3	ID36	NA	1	1	NA	NA	NA	NA	170
R171	A	Recurrence	T1HG	NA	NA	NA	No	missing	Unifocal	No	UCC	NA	NA	NA	BRS3	ID158	NA	0	1	NA	NA	NA	NA	171
R172	A	Recurrence	T2HG	NA	NA	NA	No	missing	Unifocal	No	UCC	NA	NA	NA	BRS3	ID3	NA	1	1	NA	NA	NA	NA	172
R173	A	Recurrence	T1HG	m	Yes	no	No	missing	Unifocal	No	UCC	NA	NA	NA	BRS2	NA	15	1	1	NA	NA	NA	NA	173
R174	A	Recurrence	TaHG	m	No	no	No	missing	Unifocal	na	UCC	NA	NA	NA	BRS2	NA	9	0	1	NA	NA	NA	NA	174
R175	A	Recurrence	TaHG	NA	NA	NA	No	missing	Unifocal	na	UCC	NA	NA	NA	BRS2	ID73	NA	1	1	NA	NA	NA	NA	175
R176	A	Recurrence	TaHG	NA	NA	NA	No	missing	Missing	na	UCC	NA	NA	NA	BRS2	ID165	NA	0	1	NA	NA	NA	NA	176
R177	A	Recurrence	T1HG	NA	NA	NA	No	missing	Multifocal	missing	UCC	NA	NA	NA	x	ID75	NA	1	1	NA	NA	NA	Outlier_removed	177
R178	A	Recurrence	TaHG	NA	NA	NA	No	missing	Multifocal	na	UCC	NA	NA	NA	BRS3	ID72	NA	1	1	NA	NA	NA	NA	178
R179	A	Recurrence	T1HG	m	No	yes	No	missing	Unifocal	No	UCC	NA	NA	NA	BRS1	NA	9	1	1	NA	NA	NA	NA	179
R180	A	Recurrence	T1HG	NA	NA	NA	Yes	missing	Multifocal	No	UCC	NA	NA	NA	BRS3	ID130	NA	1	1	NA	NA	NA	NA	180
R181	A	Recurrence	TaHG	m	Yes	yes	Yes	missing	Multifocal	na	UCC	NA	NA	NA	BRS1	NA	6	0	1	NA	NA	NA	NA	181
R185	A	Recurrence	T2HG	NA	NA	NA	No	missing	Unifocal	Yes	UCC	NA	NA	NA	BRS2	ID12	NA	1	1	NA	NA	NA	NA	185
R186	A	Primary	T1HG	m	No	Yes	No	Small	Multifocal	No	UCC	NA	Highest risk	BRS3	NA	NA	12	1	1	14	14	15	NA	186
R187	A	Recurrence	T2HG	NA	NA	NA	No	missing	Unifocal	Yes	UCC	NA	NA	NA	BRS3	ID50	NA	1	1	NA	NA	NA	NA	187
R188	A	Recurrence	T2HG	NA	NA	NA	No	missing	Unifocal	No	UCC	NA	NA	NA	BRS3	ID46	NA	1	1	NA	NA	NA	NA	188
R189	A	Recurrence	TaHG	NA	NA	NA	No	missing	Unifocal	na	UCC	NA	NA	NA	BRS3	ID145	NA	0	0	NA	NA	NA	NA	189
R190	A	Primary	T1HG	f	Yes	No	No	Small	Unifocal	No	UCC	NA	High risk	BRS1	NA	NA	21	0	0	105	105	105	NA	190
R191	A	Primary	T1HG	f	Yes	No	No	Large >3cm	Unifocal	No	UCC	NA	Highest risk	BRS1	NA	NA	27	0	0	76	76	76	NA	191
R192	A	Recurrence	TaHG	NA	NA	NA	No	missing	Unifocal	na	UCC	NA	NA	NA	BRS3	ID125	NA	0	0	NA	NA	NA	NA	192
R193	A	Recurrence	T1HG	NA	NA	NA	No	missing	Unifocal	No	UCC	NA	NA	NA	BRS3	ID160	NA	0	1	NA	NA	NA	NA	193
R194	A	Recurrence	TaHG	NA	NA	NA	No	missing	Multifocal	na	UCC	NA	NA	NA	BRS3	ID71	NA	1	1	NA	NA	NA	NA	194
R195	A	Recurrence	T1HG	NA	NA	NA	No	missing	Unifocal	No	UCC	NA	NA	NA	BRS2	ID105	NA	1	1	NA	NA	NA	NA	195
R54	B	Primary	T1HG	Male	Yes	No	Yes	missing	Multifocal	No	UCC	NA	Highest risk	NA	BRS3	NA	9	1	1	7	7	18	NA	54
R205	B	Primary	T1HG	Male	missing	Yes	No	missing	Unifocal	No	UCC	NA	High risk	NA	BRS2	NA	9	0	0	80	25	80	NA	205
R207	B	Primary	T1HG	Male	Yes	No	No	missing	Multifocal	No	UCC	NA	Highest risk	NA	BRS2	NA	15	0	0	93	93	93	NA	207
R208	B	Primary	T1HG	Male	No	Yes	No	missing	Unifocal	No	UCC	NA	High risk	NA	BRS2	NA	30	0	1	128	54	128	NA	208
R209	B	Primary	T1HG	Male	Yes	Yes	No	missing	Unifocal	No	UCC	NA	High risk	NA	BRS3	NA	21	0	1	88	32	88	NA	209
R211	B	Primary	TaHG	Male	Yes	No	No	missing	Unifocal	NA	UCC	NA	High risk	NA	BRS2	NA	21	1	1	22	5	34	NA	211
R212	B	Primary	T1HG	Male	Yes	No	No	missing	Unifocal	No	UCC	NA	High risk	NA	BRS1	NA	18	0	0	89	89	89	NA	212
R213	B	Primary	T1HG	Female	No	No	No	missing	Multifocal	No	UCC	NA	Highest risk	NA	BRS2	NA	12	0	0	72	72	72	NA	213
R214	B	Primary	T1HG	Male	Yes	Yes	No	Large >3cm	Unifocal	No	UCC	NA	Highest risk	NA	BRS3	NA	15	1	1	20	6	83	NA	214
R215	B	Primary	T1HG	Male	Yes	Yes	No	missing	Multifocal	No	UCC	NA	Highest risk	NA	BRS2	NA	12	0	0	72	72	72	NA	215
R216	B	Primary	T1HG	Male	Yes	Yes	No	missing	Unifocal	No	UCC	NA	High risk	NA	BRS2	NA	18	1	1	47	47	62	NA	216
R217	B	Primary	T1HG	Male	No	Yes	No	missing	Multifocal	No	UCC + Variant	Diffuse	Highest risk	NA	BRS3	NA	12	0	0	77	77	77	NA	217
R218	B	Primary	T1HG	Male	Yes	Yes	No	Large >3cm	Unifocal	No	UCC	NA	Highest risk	NA	BRS1	NA	24	0	0	73	73	73	NA	218
R219	B	Primary	T1HG	Male	Yes	Yes	Yes	missing	Unifocal	No	UCC	NA	Highest risk	NA	BRS2	NA	9	0	0	73	73	73	NA	219
R220	B	Primary	T1HG	Male	Yes	No	No	missing	Unifocal	No	UCC	NA	High risk	NA	BRS2	NA	15	0	1	54	19	54	NA	220
R222	B	Primary	T1HG	Male	Yes	No	No	missing	Multifocal	No	UCC	NA	Highest risk	NA	BRS3	NA	27	0	1	120	68	120	NA	222
R223	B	Primary	T1HG	Female	Yes	Yes	No	missing	Unifocal	No	UCC + Variant	Sarcamatoid	Highest risk	NA	BRS3	NA	24	0	1	118	32	118	NA	223
R224	B	Primary	T1HG	Male	Yes	No	No	missing	Multifocal	No	UCC	NA	Highest risk	NA	BRS2	NA	21	0	1	74	22	74	NA	224
R225	B	Primary	TaHG	Male	Yes	No	No	missing	Multifocal	NA	UCC	NA	High risk	NA	BRS2	NA	21	1	1	16	16	24	NA	225
R227	B	Primary	T1HG	Female	Yes	No	No	missing	Unifocal	No	UCC	NA	High risk	NA	BRS1	NA	42	0	0	114	63	114	NA	227
R228	B	Primary	T1HG	Female	No	No	No	missing	Multifocal	No	UCC	NA	Highest risk	NA	BRS2	NA	15	0	0	171	171	171	NA	228
R229	B	Primary	T1HG	Female	Yes	No	No	Large >3cm	Unifocal	No	UCC	NA	High risk	NA	BRS2	NA	15	0	0	97	97	97	NA	229
R230	B	Primary	T1HG	Male	No	No	No	missing	Unifocal	No	UCC	NA	High risk	NA	BRS2	NA	27	0	1	65	26	65	NA	230
R231	B	Primary	T1HG	Male	Yes	No	No	Small	Unifocal	No	UCC + Variant	Squamous	Highest risk	NA	BRS3	NA	9	0	0	143	143	143	NA	231
R232	B	Primary	TaHG	Male	Yes	Yes	No	Small	Multifocal	NA	UCC	NA	High risk	NA	BRS3	NA	27	0	0	163	163	163	NA	232
R233	B	Primary	T1HG	Male	Yes	Yes	Yes	missing	Multifocal	No	UCC	NA	Highest risk	NA	BRS2	NA	21	1	1	87	26	154	NA	233
R234	B	Primary	T1HG	Male	Yes	No	No	missing	Unifocal	Yes	UCC	NA	Highest risk	NA	BRS3	NA	18	1	1	36	36	144	NA	234
R236	B	Primary	TaHG	Male	Yes	Yes	No	missing	Unifocal	NA	UCC	NA	High risk	NA	BRS2	NA	23	0	0	81	81	81	NA	236
R237	B	Primary	TaHG	Male	Yes	Yes	Yes	missing	Multifocal	NA	UCC	NA	High risk	NA	BRS3	NA	15	1	1	25	25	126	NA	237
R238	B	Primary	TaHG	Male	Yes	No	No	missing	Multifocal	NA	UCC	NA	High risk	NA	BRS2	NA	32	0	1	104	8	104	NA	238
R239	B	Primary	T1HG	Female	Yes	Yes	No	Large >3cm	Unifocal	No	UCC	NA	Highest risk	NA	BRS1	NA	31	1	1	45	10	59	NA	239
R242	B	Primary	T1HG	Male	Yes	Yes	No	missing	Unifocal	No	UCC	NA	High risk	NA	BRS3	NA	15	0	1	24	7	24	NA	242
R243	B	Primary	TaHG	Female	Yes	Yes	No	missing	Unifocal	NA	UCC	NA	High risk	NA	BRS2	NA	6	0	1	45	4	45	NA	243
R247	B	Primary	TaHG	Female	Yes	No	No	Small	Multifocal	NA	UCC	NA	High risk	NA	BRS2	NA	18	0	0	105	105	105	NA	247
R249	B	Primary	TaHG	Male	Yes	No	Yes	missing	Unifocal	NA	UCC	NA	High risk	NA	BRS2	NA	27	0	0	109	109	109	NA	249
R250	B	Primary	TaHG	Male	No	Yes	No	missing	Unifocal	NA	UCC	NA	High risk	NA	BRS3	NA	27	0	0	96	96	96	NA	250
R251	B	Primary	TaHG	Male	Yes	Yes	No	missing	Multifocal	NA	UCC	NA	High risk	NA	BRS2	NA	27	0	0	95	95	95	NA	251
R252	B	Primary	TaHG	Female	No	Yes	No	missing	Unifocal	NA	UCC	NA	High risk	NA	BRS3	NA	26	0	0	91	91	91	NA	252
R258	B	Primary	TaHG	Male	Yes	Yes	No	Large >3cm	Unifocal	NA	UCC	NA	High risk	NA	BRS2	NA	6	1	1	25	25	27	NA	258
R259	B	Primary	T1HG	Female	Yes	Yes	No	Large >3cm	Multifocal	No	UCC	NA	Highest risk	NA	BRS1	NA	24	0	0	80	80	80	NA	259
R260	B	Primary	T1HG	Female	No	Yes	No	Large >3cm	Unifocal	No	UCC	NA	Highest risk	NA	BRS2	NA	21	0	0	104	104	104	NA	260
R261	B	Primary	T1HG	Male	Yes	Yes	No	missing	Unifocal	No	UCC + Variant	Diffuse	High risk	NA	BRS2	NA	21	0	0	76	76	76	NA	261
R262	B	Primary	T1HG	Male	No	Yes	Yes	missing	Missing	No	UCC	NA	Highest risk	NA	BRS2	NA	21	0	0	147	147	147	NA	262
R263	B	Primary	T1HG	Male	Yes	Yes	No	missing	Missing	No	UCC	NA	High risk	NA	BRS3	NA	6	1	1	23	8	24	NA	263
R264	B	Primary	T1HG	Male	Yes	No	No	Large >3cm	Multifocal	Yes	UCC	NA	Highest risk	NA	BRS1	NA	8	1	1	50	50	78	NA	264
R265	B	Primary	T1HG	Male	Yes	Yes	No	missing	Multifocal	No	UCC	NA	Highest risk	NA	BRS1	NA	24	0	0	98	98	98	NA	265
R266	B	Primary	TaHG	Male	Yes	No	No	Large >3cm	Multifocal	NA	UCC	NA	High risk	NA	BRS2	NA	12	1	1	15	15	19	NA	266
R267	B	Primary	T1HG	Male	Yes	Yes	No	missing	Multifocal	No	UCC	NA	Highest risk	NA	BRS2	NA	14	0	1	56	15	56	NA	267
R269	B	Primary	T1HG	Female	Yes	Yes	No	missing	Multifocal	No	UCC	NA	Highest risk	NA	BRS2	NA	21	0	0	144	144	144	NA	269
R271	B	Primary	TaHG	Male	Yes	Yes	No	missing	Unifocal	NA	UCC	NA	High risk	NA	BRS2	NA	6	1	1	5	5	31	NA	271
R272	B	Primary	T1HG	Female	No	Yes	No	Large >3cm	Unifocal	No	UCC	NA	Highest risk	NA	BRS1	NA	9	0	0	73	73	73	NA	272
R274	B	Primary	T1HG	Male	Yes	Yes	No	Small	Multifocal	No	UCC	NA	Highest risk	NA	BRS2	NA	24	0	1	69	16	69	NA	274
R275	B	Primary	T1HG	Male	Yes	Yes	No	missing	Unifocal	No	UCC	NA	High risk	NA	BRS3	NA	10	0	0	116	116	116	NA	275
R276	B	Primary	T1HG	Male	Yes	Yes	No	Small	Multifocal	No	UCC	NA	Highest risk	NA	BRS1	NA	24	0	0	82	82	82	NA	276
R277	B	Primary	TaHG	Male	Yes	Yes	Yes	missing	Unifocal	NA	UCC	NA	High risk	NA	BRS2	NA	10	1	1	67	19	69	NA	277
R279	B	Primary	T1HG	Female	No	Yes	No	missing	Multifocal	No	UCC	NA	Highest risk	NA	BRS2	NA	13	0	1	39	7	39	NA	279
R281	B	Primary	T1HG	Male	Yes	Yes	Yes	missing	Multifocal	No	UCC	NA	Highest risk	NA	BRS2	NA	6	0	0	104	104	104	NA	281
R282	B	Primary	TaHG	Male	Yes	Yes	No	missing	Unifocal	NA	UCC	NA	High risk	NA	BRS3	NA	17	1	1	85	43	86	NA	282
R283	B	Primary	T1HG	Male	Yes	Yes	No	Small	Unifocal	No	UCC	NA	High risk	NA	BRS2	NA	12	0	0	111	111	111	NA	283
R286	B	Primary	T1HG	Male	Yes	Yes	No	missing	Unifocal	No	UCC	NA	High risk	NA	BRS1	NA	27	0	0	98	98	98	NA	286
R287	B	Primary	TaHG	Male	Yes	Yes	Yes	missing	Unifocal	NA	UCC	NA	High risk	NA	BRS1	NA	18	1	1	33	18	55	NA	287
R288	B	Primary	T1HG	Male	Yes	No	No	missing	Unifocal	No	UCC + Variant	Diffuse	High risk	NA	BRS1	NA	27	0	1	89	11	89	NA	288
R292	B	Primary	T1HG	Male	No	No	No	missing	Unifocal	No	UCC	NA	High risk	NA	BRS1	NA	9	1	1	13	13	22	NA	292
R297	B	Primary	T1HG	Male	Yes	Yes	Yes	Small	Multifocal	Yes	UCC	NA	Highest risk	NA	BRS3	NA	6	1	1	10	5	10	NA	297
R302	B	Primary	T1HG	Female	No	Yes	No	missing	Unifocal	No	UCC	NA	High risk	NA	BRS2	NA	9	0	0	81	81	81	NA	302
R303	B	Primary	T1HG	Male	missing	No	No	Large >3cm	Unifocal	No	UCC	NA	Highest risk	NA	BRS3	NA	12	0	0	62	62	62	NA	303
R304	B	Primary	T1HG	Male	No	Yes	No	missing	Multifocal	No	UCC	NA	Highest risk	NA	BRS3	NA	9	0	0	63	63	63	NA	304
R307	B	Primary	T1HG	Female	No	Yes	No	Large >3cm	Multifocal	No	UCC	NA	Highest risk	NA	BRS2	NA	15	0	0	69	69	69	NA	307
R308	B	Primary	T1HG	Male	No	Yes	No	missing	Unifocal	No	UCC	NA	High risk	NA	BRS2	NA	9	0	0	64	64	64	NA	308
R309	B	Primary	T1HG	Male	No	Yes	No	Large >3cm	Unifocal	No	UCC	NA	Highest risk	NA	BRS2	NA	25	0	0	60	60	60	NA	309
R310	B	Primary	T1HG	Male	Yes	Yes	No	missing	Unifocal	No	UCC	NA	High risk	NA	BRS2	NA	15	0	0	60	60	60	NA	310
R311	B	Primary	T1HG	Female	Yes	Yes	No	Small	Unifocal	No	UCC + Variant	Glandular	High risk	NA	BRS2	NA	27	0	0	54	54	54	NA	311
R313	B	Primary	T1HG	Male	Yes	Yes	No	missing	Unifocal	No	UCC	NA	High risk	NA	BRS3	NA	12	0	0	63	63	63	NA	313
R314	B	Primary	T1HG	Male	Yes	Yes	No	missing	Unifocal	No	UCC	NA	High risk	NA	BRS2	NA	24	0	0	55	55	55	NA	314
R315	B	Primary	T1HG	Male	Yes	Yes	Yes	missing	Multifocal	No	UCC	NA	Highest risk	NA	BRS1	NA	27	0	0	68	68	68	NA	315
R316	B	Primary	T1HG	Female	No	Yes	No	missing	Unifocal	No	UCC + Variant	Squamous	High risk	NA	BRS3	NA	15	0	0	53	53	53	NA	316
R317	B	Primary	T1HG	Male	No	Yes	No	missing	Unifocal	No	UCC + Variant	Diffuse	High risk	NA	BRS3	NA	21	0	0	71	71	71	NA	317
R318	B	Primary	T1HG	Male	Yes	Yes	No	Small	Unifocal	No	UCC	NA	High risk	NA	BRS1	NA	22	0	0	63	63	63	NA	318
R319	B	Primary	T1HG	Male	No	Yes	No	missing	Unifocal	No	UCC	NA	High risk	NA	BRS2	NA	21	0	0	58	58	58	NA	319
R320	B	Primary	T1HG	Male	Yes	Yes	No	Small	Unifocal	No	UCC + Variant	Glandular	High risk	NA	BRS1	NA	21	0	0	56	56	56	NA	320
R321	B	Primary	T1HG	Male	Yes	Yes	Yes	Small	Unifocal	No	UCC	NA	Highest risk	NA	BRS1	NA	21	0	0	61	61	61	NA	321
R322	B	Primary	T1HG	Female	No	Yes	No	Large >3cm	Unifocal	No	UCC	NA	Highest risk	NA	BRS1	NA	24	0	0	66	66	66	NA	322
R323	B	Primary	T1HG	Male	No	Yes	No	missing	Multifocal	No	UCC	NA	Highest risk	NA	BRS3	NA	24	0	0	63	63	63	NA	323
R324	B	Primary	T1HG	Female	No	Yes	No	missing	Unifocal	No	UCC	NA	High risk	NA	BRS1	NA	24	0	0	61	61	61	NA	324
R325	B	Primary	T1HG	Male	No	Yes	No	missing	Unifocal	No	UCC	NA	High risk	NA	BRS1	NA	21	0	0	62	62	62	NA	325
R326	B	Primary	T1HG	Male	Yes	Yes	Yes	Large >3cm	Multifocal	No	UCC + Variant	Glandular	Highest risk	NA	BRS1	NA	21	0	0	58	58	58	NA	326
R328	B	Primary	T1HG	Male	Yes	Yes	No	Large >3cm	Multifocal	No	UCC	NA	Highest risk	NA	BRS1	NA	14	0	0	49	49	49	NA	328
R329	B	Primary	T1HG	Female	Yes	Yes	No	missing	Multifocal	No	UCC	NA	Highest risk	NA	BRS2	NA	6	0	0	50	50	50	NA	329
R337	B	Primary	TaHG	Female	No	No	No	missing	Multifocal	NA	UCC	NA	High risk	NA	BRS1	NA	12	0	0	143	143	143	NA	337
R338	B	Primary	TaHG	Male	Yes	No	No	Large >3cm	Unifocal	NA	UCC	NA	High risk	NA	BRS2	NA	5	0	0	85	85	85	NA	338
R341	B	Primary	TaHG	Male	Yes	Yes	No	missing	Unifocal	NA	UCC	NA	High risk	NA	BRS2	NA	21	0	0	104	104	104	NA	341
R342	B	Primary	TaHG	Male	Yes	Yes	No	missing	Unifocal	NA	UCC	NA	High risk	NA	BRS1	NA	9	0	0	126	126	126	NA	342
R344	B	Primary	TaHG	Female	Yes	Yes	No	missing	Unifocal	NA	UCC	NA	High risk	NA	BRS3	NA	27	0	0	92	92	92	NA	344
R347	B	Primary	TaHG	Male	No	Yes	No	missing	Multifocal	NA	UCC	NA	High risk	NA	BRS1	NA	9	0	0	120	77	120	NA	347
R351	B	Primary	TaHG	Male	Yes	No	No	missing	Unifocal	NA	UCC	NA	High risk	NA	BRS2	NA	6	0	0	87	87	87	NA	351
R352	B	Primary	TaHG	Female	missing	No	No	missing	Unifocal	NA	UCC	NA	High risk	NA	BRS1	NA	21	0	0	102	102	102	NA	352
R354	B	Primary	TaHG	Male	Yes	No	No	Large >3cm	Unifocal	NA	UCC	NA	High risk	NA	BRS2	NA	20	0	0	99	99	99	NA	354
R355	B	Primary	TaHG	Male	Yes	No	No	Small	Multifocal	NA	UCC	NA	High risk	NA	BRS1	NA	9	0	0	90	90	90	NA	355
R356	B	Primary	TaHG	Male	Yes	Yes	No	Small	Multifocal	NA	UCC	NA	High risk	NA	BRS1	NA	18	0	0	89	89	89	NA	356
R357	B	Primary	TaHG	Female	No	Yes	No	Large >3cm	Multifocal	NA	UCC	NA	High risk	NA	BRS1	NA	19	0	0	88	88	88	NA	357
R360	B	Primary	T1HG	Male	No	Yes	No	Large >3cm	Multifocal	No	UCC + Variant	Micropapillary	Highest risk	NA	BRS1	NA	18	0	0	54	54	54	NA	360
R361	B	Primary	T1HG	Male	Yes	No	No	missing	Unifocal	No	UCC	NA	High risk	NA	BRS1	NA	18	0	0	52	52	52	NA	361
R362	B	Primary	T1HG	Male	Yes	Yes	Yes	missing	Multifocal	No	UCC	NA	Highest risk	NA	BRS2	NA	12	1	1	23	5	30	NA	362
R365	B	Primary	T1HG	Male	Yes	Yes	No	missing	Multifocal	No	UCC	NA	High risk	NA	BRS2	NA	15	0	0	101	83	101	NA	365
R367	B	Primary	T1HG	Male	Yes	Yes	No	missing	Unifocal	No	UCC + Variant	Micropapillary	Highest risk	NA	BRS3	NA	18	0	0	99	99	99	NA	367
R370	B	Primary	T1HG	Male	No	No	No	missing	Multifocal	No	UCC	NA	Highest risk	NA	BRS2	NA	6	0	0	105	105	105	NA	370
R371	B	Primary	T1HG	Male	Yes	Yes	No	missing	Multifocal	No	UCC + Variant	Glandular	Highest risk	NA	BRS2	NA	15	0	0	48	48	48	NA	371
R374	B	Primary	T1HG	Male	missing	Yes	No	missing	Unifocal	Yes	UCC + Variant	Micropapillary	Highest risk	NA	BRS2	NA	18	0	0	100	100	100	NA	374
R375	B	Primary	T1HG	Male	Yes	No	No	missing	Unifocal	No	UCC + Variant	Micropapillary	Highest risk	NA	BRS1	NA	9	0	0	98	98	98	NA	375
R377	B	Primary	TaHG	Female	Yes	Yes	No	missing	Unifocal	NA	UCC	NA	High risk	NA	BRS2	NA	27	0	0	93	93	93	NA	377
R379	B	Primary	TaHG	Male	No	Yes	No	missing	Multifocal	NA	UCC	NA	High risk	NA	BRS2	NA	27	0	0	152	152	152	NA	379
R382	B	Primary	TaHG	Female	No	Yes	No	missing	Multifocal	NA	UCC	NA	High risk	NA	BRS1	NA	18	0	1	37	7	37	NA	382
R385	B	Primary	T1HG	Male	missing	No	No	Large >3cm	Multifocal	No	UCC	NA	Highest risk	NA	BRS3	NA	18	0	1	104	40	104	NA	385
R386	B	Primary	T1HG	Male	Yes	Yes	No	Large >3cm	Unifocal	No	UCC	NA	Highest risk	NA	BRS2	NA	14	0	0	26	26	26	NA	386
R387	B	Primary	T1HG	Female	No	Yes	No	missing	Multifocal	No	UCC	NA	Highest risk	NA	BRS2	NA	12	1	1	24	9	37	NA	387
R388	B	Primary	T1HG	Male	Yes	Yes	No	missing	Unifocal	No	UCC + Variant	Glandular	High risk	NA	BRS1	NA	15	1	1	54	62	135	NA	388
R389	B	Primary	T1HG	Male	Yes	No	Yes	missing	Multifocal	No	UCC	NA	Highest risk	NA	BRS1	NA	6	1	0	8	33	33	NA	389
R390	B	Primary	T1HG	Male	Yes	Yes	No	missing	Multifocal	No	UCC	NA	High risk	NA	BRS1	NA	6	1	0	41	42	42	NA	390
R391	B	Primary	T1HG	Female	Yes	Yes	Yes	missing	Unifocal	No	UCC + Variant	Glandular	Highest risk	NA	BRS1	NA	12	0	1	129	11	129	NA	391
R392	B	Primary	T1HG	Male	Yes	Yes	Yes	missing	Multifocal	No	UCC	NA	Highest risk	NA	BRS1	NA	9	0	1	85	5	85	NA	392
R396	B	Primary	T1HG	Male	Yes	Yes	No	Small	Unifocal	No	UCC + Variant	Glandular	High risk	NA	BRS3	NA	12	0	1	15	14	15	NA	396
R397	B	Primary	T1HG	Male	Yes	No	Yes	missing	Multifocal	No	UCC + Variant	Glandular	Highest risk	NA	BRS1	NA	6	1	0	42	49	49	NA	397
R398	B	Primary	T1HG	Male	Yes	No	Yes	missing	Multifocal	No	UCC	NA	Highest risk	NA	BRS3	NA	6	1	1	3	3	9	NA	398
R399	B	Primary	T1HG	Male	No	No	No	missing	Unifocal	No	UCC + Variant	Squamous	Highest risk	NA	BRS3	NA	?	0	0	91	91	91	NA	399
R401	B	Primary	TaHG	Male	Yes	Yes	No	Large >3cm	Unifocal	No	UCC	NA	High risk	NA	BRS2	NA	9	1	1	10	10	11	NA	401
R402	B	Primary	T1HG	Female	Yes	No	No	missing	Unifocal	No	UCC	NA	Highest risk	NA	BRS3	NA	6	1	1	6	5	26	NA	402
R403	B	Primary	T1HG	Male	No	No	Yes	missing	Multifocal	No	UCC	NA	Highest risk	NA	BRS2	NA	6	1	1	2	1	19	NA	403
R404	B	Primary	T1HG	Female	No	No	No	Small	Multifocal	No	UCC	NA	High risk	NA	BRS3	NA	21	0	0	82	82	82	NA	404
R406	B	Primary	T1HG	Male	Yes	Yes	No	missing	Multifocal	No	UCC	NA	Highest risk	NA	BRS1	NA	5	0	0	63	63	63	NA	406
R408	B	Primary	T1HG	Male	missing	Yes	Yes	missing	Multifocal	No	UCC	NA	Highest risk	NA	BRS1	NA	12	0	0	67	37	67	NA	408
R409	B	Primary	T1HG	Male	No	No	No	Small	Unifocal	No	UCC + Variant	Squamous	Highest risk	NA	BRS3	NA	9	1	1	2	122	129	NA	409
R410	B	Primary	T1HG	Female	No	Yes	Yes	missing	Multifocal	No	UCC	NA	Highest risk	NA	BRS3	NA	15	0	1	153	20	153	NA	410
R411	B	Primary	T1HG	Male	No	No	Yes	missing	Multifocal	No	UCC + Variant	Glandular	Highest risk	NA	BRS1	NA	24	1	1	52	52	56	NA	411
R412	B	Primary	TaHG	Male	missing	Yes	No	missing	Multifocal	No	UCC	NA	High risk	NA	BRS2	NA	21	1	1	67	32	67	NA	412
R413	B	Primary	T1HG	Male	No	Yes	No	Large >3cm	Multifocal	No	UCC + Variant	Glandular	Highest risk	NA	BRS1	NA	15	0	1	60	4	60	NA	413
R414	B	Primary	T1HG	Male	Yes	No	No	missing	Multifocal	No	UCC	NA	Highest risk	NA	BRS1	NA	9	0	0	69	69	69	NA	414
R415	B	Primary	T1HG	Male	Yes	Yes	Yes	missing	Unifocal	No	UCC + Variant	Glandular	Highest risk	NA	BRS3	NA	?	1	1	6	6	7	NA	415
R416	B	Primary	T1HG	Male	missing	No	Yes	missing	Unifocal	No	UCC	NA	High risk	NA	BRS1	NA	12	1	1	11	11	32	NA	416
R417	B	Primary	TaHG	Male	Yes	No	No	missing	Unifocal	No	UCC	NA	High risk	NA	BRS3	NA	6	1	1	10	4	13	NA	417
R418	B	Primary	T1HG	Male	Yes	No	No	Large >3cm	Unifocal	No	UCC	NA	Highest risk	NA	BRS3	NA	15	1	0	12	49	49	NA	418
R420	B	Primary	T1HG	Female	No	Yes	No	Large >3cm	Multifocal	No	UCC	NA	High risk	NA	BRS1	NA	15	1	1	50	37	54	NA	420
R421	B	Primary	T1HG	Male	Yes	No	No	missing	Multifocal	No	UCC + Variant	Glandular	Highest risk	NA	BRS3	NA	6	1	1	3	3	100	NA	421
R422	B	Primary	T1HG	Male	NA	No	No	missing	Multifocal	No	UCC + Variant	Glandular	Highest risk	NA	BRS3	NA	6	1	1	13	13	13	NA	422
R423	B	Primary	TaHG	Male	Yes	No	No	missing	Unifocal	No	UCC	NA	High risk	NA	BRS2	NA	24	1	1	166	11	167	NA	423
R424	B	Primary	T1HG	Male	Yes	No	No	missing	Multifocal	No	UCC	NA	Highest risk	NA	BRS3	NA	9	1	1	18	10	44	NA	424
R426	B	Primary	T1HG	Male	Yes	Yes	No	missing	Unifocal	No	UCC + Variant	Glandular	High risk	NA	BRS3	NA	9	1	1	5	5	22	NA	426
R427	B	Primary	T1HG	Male	Yes	No	No	missing	Unifocal	No	UCC	NA	Highest risk	NA	BRS1	NA	9	0	1	109	7	109	NA	427
R428	B	Primary	TaHG	Male	missing	Yes	No	missing	Multifocal	No	UCC	NA	High risk	NA	BRS2	NA	15	0	0	56	56	56	NA	428
R429	B	Primary	T1HG	Male	Yes	Yes	No	Small	Unifocal	No	UCC	NA	Highest risk	NA	BRS3	NA	45	1	1	104	56	116	NA	429
R430	B	Primary	T1HG	Male	missing	Yes	Yes	missing	Multifocal	No	UCC + Variant	Glandular	Highest risk	NA	BRS3	NA	12	1	1	77	77	84	NA	430
R431	B	Primary	T1HG	Male	missing	No	Yes	Small	Multifocal	No	UCC	NA	Highest risk	NA	BRS3	NA	15	1	1	29	29	43	NA	431

### Sheet: Cohort A
Table S2A. Baseline patient characteristics and clinical follow-up of n=132 BCG-naïve high-risk non-muscle invasive bladder cancer patients treated with BCG and stratified according to BCG response subtype.
Patient characteristics		All	BRS1	BRS2	BRS3	p
		n (%)	n (%)	n (%)	n (%)
Sex	male	109 (83)	35 (83)	43 (85)	31 (79)	0.843
	female	23 (17)	7 (17)	8 (16)	8 (21)
Age	Median (IQR)	69 (63-75)	70 (64-77)	68 (63-73)	71 (65-77)	0.22
Smoking	No	47 (36)	10 (24)	20 (39)	17 (44)	0.034 b
	Yes/stopped	74 (56)	30 (71)	23 (45)	21 (54)
	Missing	11 (8)	2 (5)	8 (16)	1 (2)
re-TURBT	No	41 (31)	7 (17)	18 (35)	16 (41)	0.038 b
	Yes	91 (69)	35 (83)	33 (65)	23 (59)
Focality	Unifocal	56 (42)	20 (48)	22 (43)	14 (36)	0.749
	Multifocal	74 (56)	22 (52)	28 (55)	24 (62)
	Missing	2 (2)	0 (0)	1 (2)	1 (2)
Size	< 3cm	28 (21)	10 (24)	13 (25)	5 (13)
	≥ 3cm	17 (13)	6 (14)	8 (16)	3 (8)	NA c
	Missing	87 (66)	26 (62)	30 (59)	31 (79)
Concomitant CIS	No	97 (73)	29 (69)	40 (78)	28 (72)	0.582
	Yes	35 (27)	13 (31)	11 (22)	11 (28)
LVI	No	125 (95)	39 (93)	48 (94)	38 (97)	0.71
	Yes	7 (5)	3 (7)	3 (6)	1 (3)
Variant histology	No	114 (86)	34 (81)	47 (92)	33 (84)	0.253
	Yes	18 (14)	8 (19)	4 (8)	6 (16)
EAU Risk group	High-risk	42 (32)	12 (28)	19 (38)	11 (27)	0.598
	Highest-risk	90 (68)	30 (72)	32 (62)	28 (73)
BCG-failure a	No	68 (48)	26 (62)	30 (62)	12 (31)	0.008
	Yes	64 (52)	16 (38)	21 (38)	27 (69)
Progression	No	81 (61)	32 (74)	33 (65)	16 (41)	0.005
	Yes	51 (39)	10 (26)	18 (35)	23 (59)
Follow-up (months)	Median (IQR)	75 (47-106)	85 (54-113)	83 (57-108)	63 (32-97)	0.054
BCG = Bacillus Calmette-Guérin; BRS = BCG response subtype; CIS = carcinoma in situ; IQR = Interquartile range; CIS = carcinoma in situ; re-TURBT = repeat transurethral resection of bladder tumor before BCG-induction; EAU = European Association of Urology; a BCG-failure as specified by major urology guidelines, which includes patients who developed muscle-invasive recurrences, persistent T1HG aft…

### Sheet: Cohort B
Table S2B. Baseline patient characteristics and clinical follow-up of n=151 BCG-naïve high-risk non-muscle invasive bladder cancer patients treated with BCG and stratified according to BCG response subtype.
Patient characteristics		All	BRS1	BRS2	BRS3	p
		n (%)	n (%)	n (%)	n (%)
Sex	male	118 (78)	35 (74)	47 (77)	36 (84)	0.563
	female	33 (22)	12 (26)	14 (23)	7 (16)
Age	Median (IQR)	70 (62-77)	70 (61-78)	71 (62-78)	71 (61-77)	0.748
Smoking	No	40 (26)	13 (28)	16 (25)	11 (28)	0.902
	Yes/stopped	99 (66)	31 (67)	41 (63)	27 (69)
	Missing	12 (8)	2 (4)	8 (12)	1 (3)
re-TURBT	No	52 (34)	16 (34)	19 (31)	17 (40)	0.66
	Yes	99 (66)	31 (66)	42 (69)	26 (60)
Focality	Unifocal	81 (54)	23 (49)	33 (54)	25 (58)	0.742
	Multifocal	68 (45)	24 (51)	27 (44)	17 (40)
	Missing	2 (1)	0 (0)	1 (2)	1 (2)
Size	< 3cm	18 (12)	6 (13)	4 (7)	8 (19)
	≥ 3cm	26 (17)	12 (26)	10 (16)	4 (9)	NA c
	Missing	107 (71)	29 (62)	47 (77)	31 (72)
Concomitant CIS	No	124 (82)	36 (77)	53 (87)	35 (81)	0.364
	Yes	27 (18)	11 (23)	8 (13)	8 (19)
LVI	No	114 (75)	37 (79)	42 (68)	35 (81)	0.309
	Yes	4 (3)	1 (2)	2 (3)	2 (5)
	NA b	34 (22)	9 (19)	18 (29)	6 (14)
Variant histology	No	123 (81)	37 (79)	57 (93)	29 (67)	0.002
	Yes	28 (19)	10 (21)	4 (7)	14 (33)
EAU Risk group	High-risk	82 (54)	25 (53)	37 (61)	20 (47)	0.358
	Highest-risk	69 (46)	22 (47)	24 (39)	23 (53)
BCG-failure a	No	88 (58)	33 (70)	38 (60)	17 (40)	0.009
	Yes	63 (42)	14 (30)	23 (40)	26 (60)
Progression	No	106 (70)	36 (77)	47 (77)	23 (54)	0.024
	Yes	45 (30)	11 (23)	14 (23)	20 (46)
Follow-up (months)	Median (IQR)	72 (54-99)	72 (54-101)	72 (54-101)	82 (34-102)	0.939
BCG = Bacillus Calmette-Guérin; CIS = carcinoma in situ; IQR = Interquartile range; CIS = carcinoma in situ; re-TURBT = repeat transurethral resection of bladder tumor before BCG-induction; EAU = European Association of Urology; a BCG-failure as specified by major urology guidelines, which includes patients who developed muscle-invasive recurrences, persistent T1HG after BCG-induction and HG recu…
