## Supplementary material for "Non-muscle Invasive Bladder Cancer Molecular Subtypes Predict Differential Response to Intravesical Bacillus Calmette-Guérin": Table S5

### Sheet: Immune Deconvolution
Immune Deconvolution Results for BRS3 vs BRS1/2
quanTIseq	p adj.	p value		EPIC	p adj.	p value		Cibersort Absolute Mode	p adj.	p value
B.cell	4.50888e-08	4.09898e-09		B.cell	6.65643e-12	5.32514e-11		B.cell.naive	0.000263311	1.19687e-05
Macrophage.M1	1.68533e-19	1.53212e-20		Cancer.associated.fibroblast	9.24844e-19	7.39875e-18		B.cell.memory	0.0240951	0.00109523
Macrophage.M2	0.000818588	7.44171e-05		T.cell.CD4.	0.0904184	0.723348		B.cell.plasma	0.000137148	6.23402e-06
Monocyte	8.17606e-05	7.43279e-06		T.cell.CD8.	1.62487e-05	0.00012999		T.cell.CD8.	6.47005e-06	2.94093e-07
Neutrophil	1	0.674206		Endothelial.cell	2.32927e-06	1.86341e-05		T.cell.CD4..naive	1	0.05225
NK.cell	0.00135167	0.000122879		Macrophage	8.3847e-25	6.70776e-24		T.cell.CD4..memory.resting	0.00064217	2.91895e-05
T.cell.CD4.non.regulatory	1	0.62934		NK.cell	2.30111e-11	1.84089e-10		T.cell.CD4..memory.activated	0.000815849	3.70841e-05
T.cell.CD8.	2.99227e-10	2.72024e-11		uncharacterized.cell	1.65137e-16	1.32109e-15		T.cell.follicular.helper	0.00710303	0.000322865
T.cell.regulatory.Tregs	6.07849e-14	5.5259e-15						T.cell.regulatory..Tregs.	0.000429574	1.95261e-05
Myeloid.dendritic.cell	0.165991	0.0150901						T.cell.gamma.delta	1	0.662118
Uncharacterized.cell	5.42133e-14	4.92849e-15						NK.cell.resting	1.59154e-05	7.23426e-07
								NK.cell.activated	0.00405348	0.000184249
								Monocyte	3.70391e-05	1.68359e-06
								Macrophage.M0	0.00274827	0.000124921
								Macrophage.M1	5.98554e-05	2.7207e-06
								Macrophage.M2	5.43355e-06	2.4698e-07
Showing 1 to 1 of 1 entries, 22 total columns								Myeloid.dendritic.cell.resting	1	0.917731
								Myeloid.dendritic.cell.activated	1	0.975646
								Mast.cell.activated	0.0336574	0.00152988
								Mast.cell.resting	1	0.490653
								Eosinophil	1	0.0852146
								Neutrophil	0.110354	0.0050161

### Sheet: quanTIseq raw
PID	B cell	Macrophage M1	Macrophage M2	Monocyte	Neutrophil	NK cell	T cell CD4+ (non-regulatory)	T cell CD8+	T cell regulatory (Tregs)	Myeloid dendritic cell	uncharacterized cell
R1	0.00938485	0	0.0243546	0	0.0572047	0.0395544	0.00127772	0	0.00726699	0.0511705	0.809786
R2	0.0863269	0.00131347	0.0326545	0	0.0530057	0.0558626	0.0858633	0.0274935	0.0430008	0.0805089	0.53397
R3	0.018703	0	0	0	0	0.0702703	0	0	0.0198631	0.247306	0.643858
R4	0.037231	0	0.0148025	0	0.0142737	0.0560875	0	0	0.0143573	0.0918488	0.771399
R5	0.0204945	0	0.0245783	0	0.0650746	0.0366683	0.0267039	0	0.035797	0.0451614	0.745522
R6	0.0130406	0	0.0146574	0	0.0876186	0.0187927	0	0	0.0108769	0.0618471	0.793167
R7	0.00738702	0.0164145	0.00576475	0	0.0313825	0.0185981	0	0.00458924	0.0144564	0.0881951	0.813212
R8	0.0363583	0	0.00648788	0	0.0554216	0.0484479	0	0	0.00668182	0.188185	0.658417
R9	0.027443	0.0157071	0	0	0.105066	0.0206602	0	0	0.0666198	0.0329258	0.731578
R10	0.022593	0.0023492	0.0255568	0	0.0790212	0.0220125	0	0	0.0279313	0.0833762	0.73716
R11	0.0165913	0	0.0303421	0	0.0307748	0.0368064	0	0	0.0194123	0.0814676	0.784605
R12	0.0144877	0	0.0540298	0	0.0317168	0.0352498	0	0	0.0469986	0.159884	0.657633
R13	0.039197	0.0245943	0.0442404	0.0257657	0.024037	0.0422674	0	0.0397176	0.0880224	0.0187028	0.653455
R14	0.0194952	7.40285e-05	0.035753	0	0.118077	0.0297407	0	0	0.0322501	0.0661915	0.698419
R15	0.0741753	0.00302061	0.0349368	0	0.0409323	0.0395052	0	0	0.044607	0.0600665	0.702756
R16	0.015938	0	0.0216884	0	0.0614039	0.0198728	0.0271807	0	0.00320171	0.0443264	0.806388
R17	0.0584832	0.0372491	0.0253027	0	0.0711124	0.0504875	0.00406066	0.0107912	0.0549421	0.0496982	0.637873
R18	0.00851445	0.00179898	0.027413	0	0.0299423	0.0232408	0.00188491	0	0.0137893	0.0414813	0.851935
R19	0.0214754	0.00316685	0.0121564	0	0.0530746	0.0238718	0	0	0.0339309	0.152538	0.699787
R20	0.00608421	0	0	0	0	0.0315399	0.022701	0	0.00538914	0.138822	0.795464
R21	0.0161599	0	0.00124886	0	0.0407859	0.0227428	0	0	0.0108829	0.100091	0.808089
R22	0.00905949	0	0.0185072	0	0.0873061	0.0468422	0	0.00469538	0.0189127	0.0603337	0.754343
R23	0.0307869	0	0.00621577	0	0.023861	0.0407705	0	0.00071652	0.0209205	0.163734	0.712995
R24	0.0244097	0	0.00573409	0	0	0.0355275	0.0121425	0.000310986	0.0324355	0.196306	0.693134
R25	0.0023351	0	0.00205084	0	0.0358774	0.0222406	0	0	0.0166146	0.139783	0.781098
R26	0.0125444	0.0200478	0.00517687	0	0	0.0415228	0	0	0.00727938	0.0690478	0.844381
R27	0.0171304	0	0.0104776	0	0.108262	0.0187373	0	0	0.00383875	0.011303	0.830251
R28	0.00933916	0	0.015811	0	0.0697959	0.019005	0	0.00203513	0.0229357	0.0511715	0.809907
R29	0.0273355	0.013585	0.0153867	0	0.155315	0.0241807	0	0.00539217	0.0132369	0	0.745568
R30	0.0156729	0	0.030858	0	0.118322	0.0510406	0	0.0157737	0.037265	0.116077	0.614991
R31	0.00803162	0	0.014089	0	0.0787729	0.0205606	0	0	0.00293573	0.0161199	0.85949
R32	0.00892727	0.00280832	0.0139676	0	0.0713107	0.0319307	0	0	0.0128808	0.0399613	0.818213
R33	0.0533728	0.011826	0.0232067	0	0.0631267	0.0173764	0	0	0.110506	0.0248694	0.695716
R34	0.0373597	0.0106056	0.030057	0	0.0575581	0.036512	0	0	0.0503972	0.0315168	0.745994
R35	0.0293223	0.0023844	0.0239248	0	0.0242882	0.0336817	0	0.000281227	0.0486361	0.0567774	0.780704
R36	0.0321008	0.0223329	0.0316368	0	0.0231808	0.0295352	0	0.0779607	0.0502797	0.0252325	0.707741
R37	0	0	0	0	0	0.0364699	0	0.00178265	0.0360954	0.363882	0.56177
R38	0.0214645	0	0	0	0.0187186	0.0271635	0	0	0.00145561	0.343131	0.588067
R39	0.0269787	0	0.00604834	0	0.0489949	0.0257452	0	0	0.0429514	0.12377	0.725511
R40	0.0137125	0.0444986	0.0294202	0	0.126532	0.0193116	0.00653301	6.5053e-05	0.0345256	0.0256688	0.699733
R41	0.00502616	0	0	0	0.00385372	0.0515929	0	0	0	0.132342	0.807186
R42	0.0313747	0.0244453	0.0450653	0	0.0631939	0.0248515	0	0.0161982	0.0592155	0.0342348	0.701421
R43	0.0523754	0	0.00877944	0	0.0526231	0.03353	0.00441493	0	0.0299344	0.12516	0.693183
R44	0.0134635	0.00872888	0.0259979	0	0.0591527	0.0184039	0	0	0.0403411	0.0345833	0.799329
R45	0.0189894	0	0.0148841	0	0.0236169	0.117073	0.0453434	0.0101136	0.0258211	0.104104	0.640054
R46	0.0884746	0.0329037	0.0240644	0	0.0238312	0.0357154	0	0.0213918	0.106282	0.0481583	0.619178
R47	0.0613205	0	0.0395152	0	0	0.0535474	0	0	0.0509073	0.114966	0.679743
R49	0.030522	0.0179002	0.0276739	0	0.101256	0.0267395	0	0.00316594	0.0714962	0.058918	0.662328
R50	0.0250075	0.0349881	0.029515	0	0.0519768	0.034816	0	0.00909632	0.0335345	0.0231127	0.757953
R52	0.0761808	0.0621884	0.0380466	0.0552255	0.12092	0.0401949	0	0.0119032	0.0748677	0.0239313	0.496542
R53	0.0416749	0	0.0134474	0	0.0718117	0.0412672	0	0	0	0.0234993	0.808299
R55	0.0245822	0	0.0344671	0	0.141237	0.0278164	0	0	0.0154188	0.0212963	0.735182
R56	0.0124761	0.0016102	0.0173584	0	0	0.0980957	0	0.0165203	0.0434997	0.143907	0.666533
R57	0.0611955	0	0.0241061	0	0.0541813	0.0279852	0	0.000131458	0.0378708	0.0567582	0.737771
R58	0.00394883	0	0.0100504	0	0.0985322	0.00537884	0.00696847	0.000260349	0.00193654	0.0033683	0.869556
R59	0.00943355	0	0.00894328	0	0.101194	0.0264162	0	0	0.0207409	0.122146	0.711126
R60	0.0528857	0.0254462	0.0239067	0	0.0946856	0.0338334	0	0	0.112211	0.0261568	0.630874
R61	0.0367768	0.0142084	0.0248822	0	0.0285831	0.0259349	0	0.00276244	0.0393166	0.0893621	0.738173
R62	0.0192237	0.00761887	0.0256229	0	0.0624095	0.0591565	0	0.00289924	0.0351694	0.0697183	0.718182
R63	0.0200177	0	0	0	0	0.0618309	0	0.0013248	0.0330942	0.346374	0.537358
R64	0.0520728	0	0.00790226	0	0.0405404	0.0260421	0	0	0.0233526	0.098445	0.751645
R66	0.0210914	0.00611339	0.0487858	0	0.0306519	0.0258422	0.0094536	0	0.0322814	0.0505218	0.775258
R67	0.0787059	0.000539117	0.00838586	0	0.0684357	0.0328462	0.0406702	0.00189158	0.0324337	0.102886	0.633206
R68	0.0126754	0	0.0202023	0	0.121272	0.0211048	0	0	0.00565912	0.0161931	0.802894
R70	0.00589923	0	0.0102664	0	0.11124	0.0311343	0.0294957	0.00302385	0.0103566	0.0251643	0.773419
R71	0.00437353	0	0	0	0.0693323	0.030162	0	0.000631378	0.0080198	0.116429	0.771052
R72	0.0210272	0	0.0157546	0	0.110869	0.00680936	0	0	0.00536742	0.0409959	0.799177
R73	0.00267874	0.000241131	0.0103177	0	0.0497966	0.0281444	0	0.00334098	0.0142249	0.0191619	0.872094
R74	0.0161045	0	0.0151836	0	0	0.0512649	0	0	0.0284208	0.196093	0.692934
R75	0.0382196	0	0.0330892	0	0.0487045	0.0369316	0.0106035	0.00367486	0.0468242	0.0607477	0.721205
R76	0.0112279	0	0.0112097	0	0.0498416	0.0308768	0.0184165	0	0.00295439	0.0549607	0.820513
R77	0.0154139	0.0043872	0.02635	0	0.0935998	0.0295702	0	0.00821768	0.0228326	0.0354397	0.764189
R78	0.00807993	0	0.0140839	0	0.0306427	0.0434979	0	0	0.00596038	0.159987	0.737748
R87	0.0104994	0	0	0	0.0160395	0.0533139	0.00364476	0.00385829	0.0255937	0.169164	0.717886
R88	0.0165343	0	0	0	0	0.0446917	0	0	0.0191053	0.153007	0.766662
R89	0.0318869	0.0227289	0.0139019	0	0.052849	0.021451	0.0357822	0	0.0222702	0.0445881	0.754542
R91	0.0223571	0.00606389	0.0289509	0	0.0731579	0.0401456	0	0	0.0201931	0.077343	0.731788
R92	0.0177723	0	0.0536849	0	0	0.0396441	0	0	0.0491553	0.259548	0.580195
R93	0.00721232	0	0.0151448	0	0.0300735	0.0591327	0	0.00339484	0.0208531	0.129477	0.734712
R94	0.0493731	0	0.0266357	0	0.0446068	0.0427833	0	0.00815177	0.0410222	0.0735558	0.713871
R95	0.0202565	0.0297071	0.00292378	0.141173	0	0.0558478	0	0	0.0254945	0	0.724597
R97	0.00975857	0.00103084	0.0188869	0	0.0524165	0.010904	0	0	0.00893878	0.00245808	0.895606
R98	0.00627321	0.00038683	0.0258749	0	0.0741865	0.0227952	0	0	0.0158545	0.0141973	0.840432
R100	0.0141233	0	0.00290513	0	0.0861631	0.0159439	0	0	0.005297	0.0319436	0.843624
R105	0.0424555	0	0.0321429	0	0.0452929	0.0263519	0	0	0.0510769	0.0885273	0.714153
R108	0.0121662	0	0	0	0.0113705	0.0300376	0	0	0.0118426	0.179007	0.755576
R110	0.0127733	0.000319397	0.0334094	0	0.0352135	0.0808577	0	0	0.00260447	0.0691539	0.765668
R111	0.0146034	0.00370113	0.0102462	0	0.0913107	0.0281587	0	0	0.00962048	0.0621096	0.78025
R113	0.0116902	0.00580226	0.0103802	0	0.114132	0.0172486	0	0.00111031	0.0114333	0.0134134	0.814789
R114	0.00872057	0	0	0	0	0.040294	0	0	0.0162588	0.249128	0.685599
R115	0.00555822	0	0.0193224	0	0.0736965	0.0704953	0.0329814	0.00737176	0.0243553	0.0775726	0.688646
R116	0.0574187	0.00371492	0.0313946	0	0.00821155	0.043247	0	0.00539757	0.0611229	0.131857	0.657636
R122	0.0127062	0	0.0157411	0	0.0786563	0.0400532	0	0	0.0158091	0.0276792	0.809355
R123	0.0187765	0.00668944	0.0755482	0	0.0412641	0.0460717	0	0	0.0655205	0.117838	0.628291
R124	0.071697	0.0177386	0.0536779	0	0.141458	0.0531328	0.0665317	0.0158239	0.147028	0.0278199	0.405092
R125	0.0187506	0	0.0149949	0	0.108763	0.0216769	0.00387882	0	0.0183096	0.020783	0.792843
R126	0.0334083	0	0.0330127	0	0.0785673	0.0150472	0.0132287	0	0.0483144	0.092204	0.686217
R127	0.0255347	0	0.0153355	0	0.0746058	0.0199135	0	0	0.0190385	0.090625	0.754947
R128	0.0172953	0	0.00566309	0	0.0735697	0.015608	0	0	0.0199868	0.0809742	0.786903
R129	0.0159093	0.00662912	0.00359421	0	0.0570545	0.0645674	0	0	0.0140231	0.0717803	0.766442
R130	0.0137357	0	0.0324604	0	0.0484395	0.0290543	0	0	0.0496224	0.0202856	0.806402
R133	0.0291299	0	0.0282606	0	0.0736096	0.0148254	0	0	0.0245786	0.0113184	0.818278
R134	0.0351368	0.0699983	0.0529239	0	0.0959713	0.0486979	0	0.00547615	0.105191	0	0.586604
R135	0.0101512	0	0.0199048	0	0.0975543	0.0115176	0	0	0.0238179	0.00963286	0.827421
R136	0.017519	0.00974146	0.0308515	0	0.0498324	0.0166457	0	0.00371081	0.0287254	0.039809	0.803165
R137	0.0274948	0	0.023211	0	0.0997436	0.016678	0.031801	0	0.0339078	0.0242821	0.742882
R138	0.0140438	0.00303369	0.0161465	0	0.0562196	0.0199339	0	0	0.025449	0.0244624	0.840711
R139	0.0866952	0.0266661	0.084668	0	0.0454616	0.0456296	0	0.0030742	0.221787	0.0411527	0.444866
R140	0.0318027	0.00214609	0.0267486	0	0.0240284	0.01635	0	0	0.0173691	0.0339348	0.84762
R141	0.0335207	0	0.0200348	0	0.0960434	0.0100671	0	0	0.0123101	0.0242222	0.803802
R142	0.0329286	0	0.0408536	0	0.0752023	0.017683	0	0	0.061642	0.0789619	0.692729
R143	0.0150847	0	0.0183584	0	0.0910979	0.0204149	0	0	0.0258319	0.0275921	0.80162
R144	0.0203258	0.00406967	0.0235158	0	0.0929555	0.0179344	0.0171704	0.00396488	0.0552999	0.00695876	0.757805
R145	0.0279098	0.0611486	0.0231781	0	0.168529	0.0153573	0	0.0323538	0.0931132	0.0292023	0.549207
R146	0.0116735	0.0017977	0.0174213	0	0.0670119	0.00972443	0.0453865	0	0.0101127	0.0117156	0.825156
R147	0.0481373	0	0.0155849	0	0.0465498	0.0474193	0.0384601	0	0.0734087	0.104027	0.626413
R148	0.0175647	0	0.0237997	0	0.118735	0.0166864	0	0	0.0250846	0.0810693	0.717061
R149	0.0210412	0.00479984	0.0489722	0	0.230398	0.0183469	0	0.0055237	0.0405474	0.0339505	0.59642
R150	0.0278078	0	0.0287562	0	0.0992599	0.014001	0	0	0.0175745	0.0124122	0.800188
R153	0.298576	0.00663155	0.0369275	0	0.0346243	0.0489169	0	0.00892071	0.0670763	0.0401106	0.458216
R154	0.0387348	0.00307891	0.0277463	0	0.076423	0.0260105	0	0	0.0503566	0.0420344	0.735615
R157	0.0245506	0	0.020072	0	0.0846653	0.00684169	0	0	0.0325199	0.00113024	0.83022
R158	0.0175246	0	0.0357786	0	0.0996924	0.0194425	0	0.00039361	0.0226689	0.00594773	0.798552
R160	0.0717808	0	0.0290544	0	0.0717307	0.0277143	0	0	0.0484998	0.0204448	0.730775
R162	0.0134993	0.000320457	0.0121777	0	0.178947	0.00866374	0	0	0.0138782	0.00188805	0.770626
R163	0.0477975	0.0758776	0.0428182	0	0.054724	0.0477584	0	0.00617429	0.142207	0.0536223	0.52902
R165	0.0348001	0	0.0102063	0	0.051076	0.0362783	0.0116434	0	0.0230896	0.0588714	0.774035
R168	0.0157404	0	0.0175816	0	0.0819805	0.0524699	0	0	0.0143547	0.0601421	0.757731
R169	0.0283453	0	0.0155832	0	0.107374	0.0138351	7.8014e-05	0	0.0162892	0.0109835	0.807512
R186	0.0214627	0.00871824	0.00242404	0.0335483	0	0.0615969	0	0.0202888	0.0199225	0.0520676	0.779971
R190	0.0176509	0.00321342	0.0225872	0	0.12066	0.0146648	0.0361128	0	0.026523	0.0107446	0.747843
R191	0.0286494	0	0.022659	0	0.069822	0.0110969	0.0542629	0	0.0132523	0.0233933	0.776864
R54	0.070068	0	0.0317275	0	0.131971	0.0173035	0	0.0302094	0.10296	0.0278644	0.587897
R205	0.00606105	0.00204277	0.0194113	0	0.0839691	0.0197707	0	0	0.00861395	0.0199745	0.840157
R207	0.00525562	0	0.0262155	0	0.0514988	0.0223378	0	0	0.0171937	0.0296441	0.847854
R208	0.0224842	0	0.0345414	0	0.0458953	0.0198028	0	0	0.0168609	0.0408381	0.819577
R209	0.0019585	0.0605653	0.030333	0	0.143552	0.0374589	0	0.0374865	0.0475915	0	0.641054
R211	0.0117297	0.00541785	0.0236906	0	0.0683738	0.0235569	0	0	0.0210154	0.0322987	0.813917
R212	0.0135343	0.0120809	0.0456296	0	0.14557	0.0180743	0	0.00403614	0.0317987	0	0.729276
R213	0.0195991	0	0.021521	0	0.0616416	0.0203572	0	0	0.0062567	0.0293606	0.841264
R214	0.0619705	0.006661	0.0463063	0	0.204501	0.0201325	0	0	0.0781229	0.0270122	0.555293
R215	0.0070512	0	0.0199454	0	0.0769873	0.0275433	0	0.00141995	0.0238494	0.0418995	0.801304
R216	0.0105756	0	0.0173198	0	0.0599341	0.0139893	0	0	0.0263397	0.0150554	0.856786
R217	0.13877	0.101725	0	0	0.0240875	0.0267193	0	0.0265724	0.0283068	0.0160353	0.637783
R218	0.0179512	0	0.0351251	0	0.0638466	0.0262966	0	0	0.0199325	0.0272165	0.809631
R219	0.0164789	0.00356727	0.020151	0	0.0609773	0.0256787	0.00347819	0	0.0579667	0.0513956	0.760306
R220	0.0263836	0	0.0186933	0	0.0377338	0.0385522	0	0.00721642	0.0726758	0.0792849	0.71946
R222	0.0130612	0.000297857	0.0143146	0	0.20245	0.0118486	0	0	0.00989859	0.00143072	0.746698
R223	0.047415	0.0420574	0.0310325	0	0.0809764	0.0257292	0	0.0145876	0.0924282	0.025784	0.63999
R224	0.0298156	0	0	0	0	0.033121	0	0	0.0117936	0.379585	0.545685
R225	0.016175	0	0.0408951	0	0.0506642	0.0249864	0	0	0.0106078	0.0675655	0.789106
R227	0.0113451	0	0.0153632	0	0.0508408	0.0113662	0.029798	0	0.00676148	0.023679	0.850846
R228	0.0688591	0.00481367	0.0291868	0	0.0450425	0.0237187	0	0.00228559	0.073573	0.0386518	0.713869
R229	0.0325809	0	0.00324144	0	0	0.0271499	0	0	0.00988638	0.107215	0.819927
R230	0.00407799	0	0	0	0.0643447	0.0146442	0	0	0.0129102	0.0849228	0.8191
R231	0.00697401	0.0138372	0.000674941	0	0.242719	0.00854165	0	0	0.000296957	0	0.726956
R232	0.0289733	0.00661366	0.0349264	0	0.0761132	0.0152917	0.0131065	0.000163564	0.0508078	0.0117082	0.762296
R233	0.0203458	0	0.00628481	0	0	0.0292297	0	0	0.0341771	0.11814	0.791822
R234	0.0901214	0	0.0215906	0	0	0.0216999	0.00924948	0.00254669	0.0642795	0.131077	0.659436
R236	0.0104027	0.00217857	0.021574	0	0.0393226	0.0162775	0.0132261	0	0.0113276	0.0317947	0.853896
R237	0.105956	0.00854783	0.0182781	0	0.0487994	0.0339045	0	0.0023803	0.0766056	0.0720985	0.63343
R238	0.0144031	0.00955001	0.0260175	0	0.0524125	0.0287087	0	0.0157816	0.0397798	0.0518635	0.761483
R239	0.0149341	0	0.0284428	0	0.0909775	0.020436	0.00666448	0	0.0199537	0.0446829	0.773908
R242	0.0568905	0.0462625	0.0276677	0	0.123043	0.0285355	0.0656824	0.0201482	0.0756952	0.0251217	0.530954
R243	0.0104261	0.0159181	0.0299473	0	0.054304	0.0302688	0	0.00653921	0.0274014	0.020458	0.804737
R247	0.0204002	0	0.0122004	0	0.061262	0.0170783	0.0406195	0.000177174	0.00622558	0.0546052	0.787432
R249	0.00621044	0	0.0116313	0	0.211903	0.00765036	0	0	0.0128199	0	0.749785
R250	0.0197293	0.0121525	0.0274698	0	0.063366	0.018346	0	0.00435744	0.0544162	0.0429602	0.757202
R251	0.0112315	0.00224109	0.0205403	0	0.0339011	0.0160717	0.00029367	0.00169373	0.0221851	0.0343169	0.857525
R252	0.0224512	0.0243743	0.0227106	0	0.0699827	0.0248811	0	0.0225008	0.0410434	0.0312422	0.740814
R258	0.0242172	0	0.0287692	0	0.0402162	0.0315579	0.0207025	0	0.0102724	0.0402419	0.804023
R259	0.011153	0.0184432	0	0	0.0853708	0.00680218	0	0	0.0134478	0	0.864783
R260	0.00749102	0.000469856	0.01029	0	0.070478	0.0113808	0	0	0.00561733	0.00665668	0.887616
R261	0.0146065	0.00321339	0.0227512	0	0.0474648	0.0252068	0	0.00261351	0.0705624	0.0648366	0.748745
R262	0.00326282	0.000758255	0.02818	0	0.0502046	0.0280258	0	0	0.00997138	0.0535665	0.826031
R263	0.027648	0.00653494	0.0280991	0	0.0786636	0.0229649	0	0.00443153	0.0557091	0.0409273	0.735022
R264	0.0180136	0	0	0	0	0.0235523	0	0.00287569	0.0391668	0.382735	0.533657
R265	0.0174118	0	0.0106047	0	0.0796937	0.0211904	0	0.00326026	0.0274427	0.0169931	0.823403
R266	0.0215147	0.00686515	0.0163018	0	0.0581724	0.013264	0	0	0.00553842	0.00858979	0.869754
R267	0.0188993	0	0.0187341	0	0.0562737	0.0114842	0	0	0.0203274	0.0100004	0.864281
R269	0.0382505	0	0.00953507	0	0.0452088	0.018386	0	0.00284469	0.0337775	0.0835254	0.768472
R271	0.0081549	0	0.0357455	0	0.0961608	0.0224232	0	0	0.00878825	0.0543125	0.774415
R272	0.0142667	0.00518765	0.00978902	0	0.0470963	0.027428	0	0	0.019617	0.0615095	0.815106
R274	0.00947913	0	0.0113006	0	0.0427115	0.0118757	0.0249173	0	0.00683119	0.0222494	0.870635
R275	0.0146577	0.00659982	0.0287052	0	0.114757	0.0182719	0	0	0.0219993	0.00778729	0.787222
R276	0.0228398	0.000476938	0.0220271	0	0.076096	0.0274912	0	0.00501966	0.0246483	0.0906806	0.73072
R277	0.0158001	0	0.0251843	0	0.0292857	0.0234035	0	0	0.0190902	0.128615	0.758621
R279	0.0121406	0	0.0180064	0	0.0660572	0.0239087	0	0	0.0125087	0.062932	0.804446
R281	0.0203638	0.0109149	0.0166624	0	0.0664561	0.0352964	0	0.0017843	0.0375032	0.0266027	0.784416
R282	0.0988124	0.00922999	0.0358241	0	0.053308	0.0323453	0	0.00338933	0.0856159	0.0366598	0.644815
R283	0.00400758	0	0.0103929	0	0.0489896	0.00931455	0.0174131	0	0.00416992	0	0.905712
R286	0.0244315	0	0.0111286	0	0.120221	0.0192332	0	0	0.0109863	0.0342122	0.779788
R287	0.0154847	0.00962231	0.0239144	0	0.094935	0.0227981	0	0	0.032489	0.0263461	0.77441
R288	0.0342802	0	0.0199099	0	0.0821448	0.0168514	0	0	0.0163626	0.0537171	0.776734
R292	0.0218391	0.00261462	0.0293825	0	0.0554219	0.0290468	0	0	0.0379089	0.0404949	0.783291
R297	0.0117245	0.00614463	0.0275411	0	0.0682318	0.0243709	0	0	0.0239444	0.0557083	0.782334
R302	0.00884791	0.000243594	0.0155729	0	0.055598	0.0141067	0	0	0.00690668	0.00636584	0.892358
R303	0.0129685	0.0449188	0.0337285	0	0.100982	0.0338035	0	0.00812374	0.0403446	0.0167675	0.708363
R304	0.0280925	0.0165457	0.0173626	0	0.0425295	0.0190908	0	0	0.0281143	0.0219367	0.826328
R307	0.0199396	0.00142702	0.021665	0	0.0794857	0.0111052	0	0	0.0204329	0	0.845945
R308	0.00196081	0.00158594	0.00809706	0	0.0408104	0.0237849	0.0268595	0	0.00549206	0.0262298	0.86518
R309	0.014579	0	0.00631876	0	0.059996	0.0313495	0	0	0	0.0658825	0.821874
R310	0.0129835	0.000237776	0.0125729	0	0.0695395	0.0197875	0.00308975	0	0.0249564	0.0573591	0.799474
R311	0.017699	0	0.029094	0	0.0683033	0.0316901	0	0.00376339	0.0472548	0.0193	0.782895
R313	0.0402614	0.0111378	0.036713	0	0.0773838	0.0529682	0	0.0103501	0.0922866	0.0196723	0.659227
R314	0.00853144	0.000752062	0.021265	0	0.0726265	0.0106475	0	0	0.0108729	0.0212464	0.854058
R315	0.0248236	0.00724062	0.0277999	0	0.0658198	0.0209354	0	0.00331897	0.0459983	0.0419895	0.762074
R316	0.0146804	0.0464909	0.0127568	0	0.0716547	0.0217901	0	0.0110375	0.0537765	0.00875019	0.759063
R317	0.0257121	0.0948331	0.0100447	0	0.0929633	0.0397163	0	0.00267826	0.12939	0.0069172	0.597745
R318	0.0137671	0.00278074	0.0295006	0	0.0541108	0.0227068	0	0	0.0577128	0.13053	0.688891
R319	0.0169327	0	0.0278129	0	0.0469741	0.0163577	0	0	0.02168	0.0800576	0.790185
R320	0.0212485	0	0.0170544	0	0.0585426	0.0143238	0.0244021	0	0.0216932	0.0259482	0.816787
R321	0.0297503	0	0.00898367	0	0.176346	0.0564653	0	0.000339646	0.0237655	0.0416349	0.662715
R322R	0.0292899	0	0.0136566	0	0.0483696	0.0176023	0	0	0.0308697	0.032366	0.827846
R323	0.0254078	0.0325907	0.0375208	0	0.122279	0.0292763	0	0.0053541	0.0709425	0.0229869	0.653642
R324	0.0129275	0	0.0194941	0	0.143417	0.0121724	0.0336523	0	0.00863801	0.0118862	0.757813
R325	0.0190704	0	0.0248257	0	0.08512	0.00805273	0	0	0.02198	0.0286382	0.812313
R326	0.011843	0.055724	0.0100227	0	0.0958708	0.0134339	0	0.0116173	0.0192282	0	0.78226
R328	0.0347417	0.0250357	0.0343294	0	0.0867464	0.0328955	0	0.00727839	0.0434568	0.0180193	0.717497
R329	0.0308764	0.0114072	0.0671162	0	0.122089	0.00279566	0	0.0132662	0.0351407	0	0.717308
R337	0.00953229	0	0.0154793	0	0.0877819	0.0100854	0.0117993	0	0.0308754	0.0275109	0.806936
R338	0.0119448	0	0.0216419	0	0.0498795	0.0175682	0	0	0.0168985	0.0337227	0.848344
R341	0.0124841	0	0.0212255	0	0.0503979	0.0172205	0	0	0.0151263	0.0347776	0.848768
R342	0.0171485	0	0.012609	0	0.113696	0.00790503	0	0	0.009259	0.0127031	0.82668
R344	0.0115387	0.0436474	0.00355248	0	0.0781781	0.012939	0.0273065	0.000752898	0.0220004	0.0202171	0.779867
R347	0.0276716	0	0.0232138	0	0.0608505	0.0154062	0	0	0.0197589	0.0216445	0.831454
R351	0.0157098	0.0015771	0.0202272	0	0.0486601	0.0194451	0	0	0.00614519	0.0447685	0.843467
R352	0.0124216	0	0.0270434	0	0.0723293	0.00657689	0	0	0.0177279	0.0136025	0.850298
R354	0.0131295	0	0.00451811	0	0.0655098	0.0140628	0	0	0.0108577	0.0633745	0.828548
R355	0.00962498	0	0.0457211	0	0.0899981	0.00395893	0	0.000395609	0.0171658	0.00709208	0.826043
R356	0.00580997	0	0.00901063	0	0.154954	0.00900913	0	0	0.0193621	0	0.801854
R357	0.0161289	0	0.00878905	0	0.0808411	0.00841015	0.00632616	0	0.0122361	0.00196468	0.865304
R360	0.0119774	0	0.0262916	0	0.135827	0.0139167	0	0	0.0110129	0.00236561	0.798609
R361	0.0166217	0	0.0185087	0	0.0531037	0.0117371	0	0	0.0200565	0.00298709	0.876985
R362	0.0662258	0	0.0269082	0	0.0561553	0.0279161	0	0	0.0308485	0.0559202	0.736026
R365	0.0169273	0	0.0469223	0	0.0281991	0.0288266	0.00414933	0	0.0337283	0.0453424	0.795905
R367	0.49159	0.010804	0.00169259	0	0.0453396	0.0308139	0	0	0.0531973	0.0441058	0.322456
R370	0.0108445	0	0.0102564	0	0.0679232	0.0128109	0	0.00620925	0.0169027	0.00621351	0.868839
R371	0.0241372	0.0171922	0.0243775	0	0.0811395	0.0328018	0	0.00100282	0.0436583	0.026846	0.748845
R374	0.0387459	0	0	0	0.0203182	0.0290949	0	0	0.0217299	0.405226	0.484885
R375	0.0183537	0	0.0170589	0	0.0371477	0.0197459	0	0	0.0522771	0.0255639	0.829853
R377	0.0143367	0	0.0179443	0	0.0725027	0.00834126	0.0221165	0	0.00353022	0.0228964	0.838332
R379	0.0104294	0	0.0237427	0	0.0352209	0.0401142	0	0	0.0265048	0.15103	0.712958
R382	0.0142464	0.0118772	0.0229257	0	0.084631	0.0168921	0	0.00131187	0.032265	0.0153132	0.800538
R385	0.0561165	0.0270741	0.00594838	0	0.116228	0.0340337	0	0.00234032	0.0326216	0	0.725638
R386	0.0169026	0	0.0153379	0	0.0553767	0.0128986	0.00140046	0	0.0160588	0.0257456	0.856279
R387	0.0183295	0.00279461	0.0349671	0	0.0650085	0.0117636	0	0	0.0455103	0.0117484	0.809878
R388	0.0202411	0	0.0216685	0	0.0657394	0.0175405	0.0590424	0	0.0156962	0.0352818	0.76479
R389	0.089002	0	0.0856527	0	0.0160648	0.026633	0	0.00871854	0.0666249	0.164335	0.542969
R390	0.00886207	0	0.0238799	0	0.070213	0.0190894	0	0	0.0195719	0.0184871	0.839897
R391	0.02183	0	0.0147365	0	0.120315	0.0181252	0.0150026	0	0.0205243	0.0053459	0.78412
R392	0.03227	0.0387924	0.0267202	0	0.0146574	0.0346281	0	0	0.0170286	0.028213	0.80769
R396	0.00880478	0.0171637	0.00696275	0	0.0535427	0.0275595	0.00315585	0	0.0305685	0.0390409	0.813201
R397	0.0209627	0	0.0129753	0	0.0617744	0.0128483	0	0	0.0163118	0.0344761	0.840651
R398	0.0442347	0.0196196	0.0154451	0	0.0528114	0.025598	0	0.00777461	0.0420887	0.0317962	0.760632
R399	0.015642	0	0.0445805	0	0.236755	0.0112458	0	0	0.000529892	0	0.691247
R401	0.0096467	0.00251887	0.0122989	0	0.0552287	0.0170904	0	0	0	0.010468	0.892748
R402	0.0224063	0	0.055471	0	0.126602	0.0168528	0.00559594	0	0.0180905	0.0097093	0.745273
R403	0.00502152	0	0.0204064	0	0.0842262	0.0127641	0	0	0.00966677	0.0109849	0.85693
R404	0.141674	0.00693421	0.0474391	0	0.0326917	0.0548229	0.190905	0.0276914	0.0833433	0.0334292	0.381069
R406	0.0108518	0	0.0435028	0	0.101705	0.0154559	0.017162	0	0.0265028	0.0695601	0.71526
R408	0.0285435	0	0.0491683	0	0.0745009	0.0413873	0	0	0.020694	0.0554943	0.730212
R409	0.0588251	0.0673966	0.0713518	0	0.0244637	0.0245991	0	0.0473102	0.0980541	0	0.607999
R410	0.0228223	0.0296825	0.0431851	0.124164	0	0.0496743	0.0360439	0.000233149	0.036332	0	0.657863
R411	0.0160663	0	0.0302585	0	0.0784057	0.0302296	0	0	0.0269474	0.0143185	0.803774
R412	0.0120902	0	0.0137233	0	0.0623458	0.0145547	0	0	0.00235336	0.0153263	0.879606
R413	0.0171867	0	0.0211618	0	0.0905703	0.0207542	0	0.000426313	0.008206	0.036584	0.805111
R414	0.043581	0	0.0370705	0	0.0311818	0.0129965	0	0	0.0317145	0.0815003	0.761955
R415	0.00208483	0.0301265	0.005181	0.0203123	0	0.0175701	0	0.00568487	0.00152975	0.0678628	0.849648
R416	0.0173955	0.0168867	0.0251271	0	0.0268183	0.022033	0	0	0.0386836	0.064738	0.788318
R417	0.0326906	0.0272397	0.0467809	0.0317845	0.160283	0.0591976	0	0	0.0855158	0	0.556507
R418	0.00285405	0.00740873	0.00730361	0	0.2232	0.00904133	0	7.66338e-05	0.0117753	0	0.738341
R420	0.0128255	0	0.0144685	0	0.111642	0.00280644	0.0524428	0	0.00362065	0.00138782	0.800807
R421	0.00863933	0.0110283	0.0193614	0	0.169656	0.0279351	0	0	0.0496471	0.00863144	0.705101
R422	0.0344471	0	0.112921	0.0203115	0.0353377	0.013448	0	0.00179762	0.137956	0	0.64378
R423	0.0252399	0.0152416	0.0187565	0	0.085828	0.0190708	0	0	0.0202751	0.0698485	0.74574
R424	0.0293151	0	0.0324551	0	0.131385	0.0145284	0	0	0.0338711	0.0241692	0.734276
R426	0.0999863	0.0175708	0.0130104	0	0.0413892	0.0309837	0	0.0185663	0.0952159	0.0390459	0.644232
R427	0.0343392	0.00875361	0.0580966	0	0.0696133	0.0280644	0	0.0167933	0.0272064	0.0208825	0.736251
R428	0.010845	0.011521	0.0311444	0	0.0783861	0.0197207	0	0	0.0302929	0.021219	0.796871
R429	0.228466	0.0026951	0.01013	0	0.0571984	0.0214923	0	0.00756521	0.0622071	0.0278556	0.582391
R430	0.102754	0.0250921	0.01842	0	0.041753	0	0.458763	0	0.113794	0	0.239424
R431	0.00831459	0	0.0414241	0	0.115229	0.0376871	0.00135608	0	0.0474103	0.0572708	0.691308
